# Predictive and Seasonal Dynamics of the Human Wastewater Virome

**DOI:** 10.64898/2026.03.19.26348845

**Authors:** Z. Vahdat, S.L. Grimm, T. Gandhi, M. Tisza, S. Cregeen-Javornik, S. Bel Rhali, J. Clark, H. Prakash, J. Petrosino, T. Ayvaz, M. Ross, J. Deegan, C. Bauer, E. Boerwinkle, C. Coarfa, A. Maresso

## Abstract

Wastewater-based epidemiology provides a scalable, noninvasive framework for population-level infectious disease monitoring, but traditional assays limit detection breadth and genomic insight. To address these constraints, we conducted targeted hybrid capture virome sequencing across 15 Texas cities over three years, from 2023 to 2025, generating ∼3 billion viral reads and identifying more than 900 strains across 374 species. Comprehensive temporal and spatial analysis revealed that the wastewater virome exhibits strong, predictable seasonal patterns, which grouped into three dominant seasonal clusters encompassing human, animal, and plant pathogens. Correlation network analysis revealed numerous positive co-occurrence patterns, including seasonal viral pairings, suggesting that the virome functions as a structured and interconnected ecological system. Leveraging this structure, we developed machine learning models using site-specific historical data to forecast individual viral species one month in advance. Of the 159 species modeled, approximately half achieved prediction performance of Pearson’s Correlation Coefficient R² ≥ 0.50, and many exceeded R² ≥ 0.75. Classification models accurately inferred the month and season of sample collection (AUROC > 0.85 and > 0.95, respectively). Predictive features frequently included other viruses and temporal indicators, highlighting networked, seasonal virome dynamics. Sentinel pathogens (e.g., Norovirus, SARS-CoV-2) could be forecast accurately even with limited historical data. Together, these findings demonstrate that the wastewater virome is highly seasonal, interconnected, and forecastable, providing a foundation for proactive, metagenomics-based monitoring and early outbreak detection.
