## Supplementary Table 2 for "Predictive and Seasonal Dynamics of the Human Wastewater Virome"

### Sheet: Genera_115_Species_374
Supplementary Table 2. Specification of 115 genera and 374 species as human or non-human pathogens.
	FINAL GENUS				FINAL SPECIES
Genus	DESIGNATION		Genus	Species	DESIGNATION
Alphacoronavirus	Human		Dependoparvovirus	Adeno-associated dependoparvovirus A	Human
Alphainfluenzavirus	Human		Dependoparvovirus	Adeno-associated dependoparvovirus B	Human
Alphapapillomavirus	Human		Kobuvirus	Aichivirus A	Human
Alphapolyomavirus	Human		Alphapapillomavirus	Alphapapillomavirus 1	Human
Alphatorquevirus	Human		Alphapapillomavirus	Alphapapillomavirus 10	Human
Betacoronavirus	Human		Alphapapillomavirus	Alphapapillomavirus 11	Human
Betainfluenzavirus	Human		Alphapapillomavirus	Alphapapillomavirus 13	Human
Betapapillomavirus	Human		Alphapapillomavirus	Alphapapillomavirus 14	Human
Betapolyomavirus	Human		Alphapapillomavirus	Alphapapillomavirus 2	Human
Betaretrovirus	Human		Alphapapillomavirus	Alphapapillomavirus 3	Human
Betatorquevirus	Human		Alphapapillomavirus	Alphapapillomavirus 4	Human
Bocaparvovirus	Human		Alphapapillomavirus	Alphapapillomavirus 5	Human
Cardiovirus	Human		Alphapapillomavirus	Alphapapillomavirus 6	Human
Circovirus	Human		Alphapapillomavirus	Alphapapillomavirus 7	Human
Cosavirus	Human		Alphapapillomavirus	Alphapapillomavirus 8	Human
Cyclovirus	Human		Alphapapillomavirus	Alphapapillomavirus 9	Human
Cytomegalovirus	Human		Alphapolyomavirus	Alphapolyomavirus octihominis	Human
Deltapolyomavirus	Human		Alphapolyomavirus	Alphapolyomavirus quardecihominis	Human
Dependoparvovirus	Human		Alphapolyomavirus	Alphapolyomavirus quintihominis	Human
Enterovirus	Human		Mamastrovirus	Astrovirus MLB1	Human
Erythroparvovirus	Human		unclassified Astroviridae genus	Astrovirus MLB2	Human
Flavivirus	Human		unclassified Astroviridae genus	Astrovirus MLB3	Human
Gammacoronavirus	Human		unclassified Astroviridae genus	Astrovirus VA3	Human
Gammapapillomavirus	Human		unclassified Astroviridae genus	Astrovirus VA4	Human
Gammaretrovirus	Human		Betacoronavirus	Betacoronavirus 1	Human
Gyrovirus	Human		Betapapillomavirus	Betapapillomavirus 1	Human
Hepatovirus	Human		Betapapillomavirus	Betapapillomavirus 2	Human
Kobuvirus	Human		Betapapillomavirus	Betapapillomavirus 3	Human
Lentivirus	Human		Betapapillomavirus	Betapapillomavirus 4	Human
Lymphocryptovirus	Human		Betapapillomavirus	Betapapillomavirus 5	Human
Mamastrovirus	Human		Betapolyomavirus	Betapolyomavirus hominis	Human
Mastadenovirus	Human		Betapolyomavirus	Betapolyomavirus macacae	Human
Metapneumovirus	Human		Betapolyomavirus	Betapolyomavirus quartihominis	Human
Molluscipoxvirus	Human		Betapolyomavirus	Betapolyomavirus secuhominis	Human
Morbillivirus	Human		Mamastrovirus	Burkina Faso astrovirus	Human
Mupapillomavirus	Human		Cardiovirus	Cardiovirus B	Human
Norovirus	Human		Cardiovirus	Cardiovirus D	Human
Orthopicobirnavirus	Human		Cosavirus	Cosavirus A	Human
Orthopneumovirus	Human		Cosavirus	Cosavirus D	Human
Orthopoxvirus	Human		Cosavirus	Cosavirus E	Human
Orthoreovirus	Human		Deltapolyomavirus	Deltapolyomavirus decihominis	Human
Orthorubulavirus	Human		Deltapolyomavirus	Deltapolyomavirus septihominis	Human
Parapoxvirus	Human		Deltapolyomavirus	Deltapolyomavirus sextihominis	Human
Parechovirus	Human		Deltapolyomavirus	Deltapolyomavirus undecihominis	Human
Paslahepevirus	Human		Enterovirus	Enterovirus A	Human
Respirovirus	Human		Enterovirus	Enterovirus B	Human
Rhadinovirus	Human		Enterovirus	Enterovirus C	Human
Rocahepevirus	Human		Enterovirus	Enterovirus D	Human
Roseolovirus	Human		Gammapapillomavirus	Gammapapillomavirus 1	Human
Rotavirus	Human		Gammapapillomavirus	Gammapapillomavirus 10	Human
Salivirus	Human		Gammapapillomavirus	Gammapapillomavirus 11	Human
Sapovirus	Human		Gammapapillomavirus	Gammapapillomavirus 12	Human
Simplexvirus	Human		Gammapapillomavirus	Gammapapillomavirus 13	Human
Tetraparvovirus	Human		Gammapapillomavirus	Gammapapillomavirus 15	Human
Torovirus	Human		Gammapapillomavirus	Gammapapillomavirus 16	Human
unclassified Anelloviridae genus	Human		Gammapapillomavirus	Gammapapillomavirus 18	Human
unclassified Astroviridae genus	Human		Gammapapillomavirus	Gammapapillomavirus 19	Human
unclassified Circoviridae genus	Human		Gammapapillomavirus	Gammapapillomavirus 21	Human
unclassified Parvoviridae genus	Human		Gammapapillomavirus	Gammapapillomavirus 22	Human
unclassified Pneumoviridae genus	Human		Gammapapillomavirus	Gammapapillomavirus 23	Human
unclassified Polyomaviridae genus	Human		Gammapapillomavirus	Gammapapillomavirus 24	Human
unclassified Reoviridae genus	Human		Gammapapillomavirus	Gammapapillomavirus 27	Human
unclassified Retroviridae genus	Human		Gammapapillomavirus	Gammapapillomavirus 3	Human
Varicellovirus	Human		Gammapapillomavirus	Gammapapillomavirus 5	Human
Vesiculovirus	Human		Gammapapillomavirus	Gammapapillomavirus 6	Human
Alphamesonivirus	Non-human		Gammapapillomavirus	Gammapapillomavirus 7	Human
Alpharetrovirus	Non-human		Gammapapillomavirus	Gammapapillomavirus 8	Human
Ambidensovirus	Non-human		Gammapapillomavirus	Gammapapillomavirus 9	Human
Andurilvirus	Non-human		Gammapapillomavirus	Gammapapillomavirus sp.	Human
Aparavirus	Non-human		Gyrovirus	Gyrovirus homsa1	Human
Aquareovirus	Non-human		Gyrovirus	Gyrovirus homsa2	Human
Atadenovirus	Non-human		Hepatovirus	Hepatovirus A	Human
Avastrovirus	Non-human		Simplexvirus	Human alphaherpesvirus 1	Human
Aveparvovirus	Non-human		Simplexvirus	Human alphaherpesvirus 2	Human
Aviadenovirus	Non-human		Varicellovirus	Human alphaherpesvirus 3	Human
Blattambidensovirus	Non-human		Cyclovirus	Human associated cyclovirus 1	Human
Brevidensovirus	Non-human		Cyclovirus	Human associated cyclovirus 11	Human
Brevihamaparvovirus	Non-human		Cyclovirus	Human associated cyclovirus 8	Human
Chaphamaparvovirus	Non-human		unclassified Astroviridae genus	Human astrovirus	Human
Chipapillomavirus	Non-human		Cytomegalovirus	Human betaherpesvirus 5	Human
Comovirus	Non-human		Roseolovirus	Human betaherpesvirus 6B	Human
Copiparvovirus	Non-human		Roseolovirus	Human betaherpesvirus 7	Human
Cripavirus	Non-human		Circovirus	Human circovirus VS6600022	Human
Cypovirus	Non-human		Alphacoronavirus	Human coronavirus 229E	Human
Deltacoronavirus	Non-human		Betacoronavirus	Human coronavirus HKU1	Human
Deltapapillomavirus	Non-human		Alphacoronavirus	Human coronavirus NL63	Human
Dyothetapapillomavirus	Non-human		Cosavirus	Human cosavirus	Human
Enamovirus	Non-human		Enterovirus	Human echovirus AMS721	Human
Epsilonpapillomavirus	Non-human		unclassified Circoviridae genus	Human fecal virus Jorvi2	Human
Epsilonpolyomavirus	Non-human		Lymphocryptovirus	Human gammaherpesvirus 4	Human
Fabavirus	Non-human		Rhadinovirus	Human gammaherpesvirus 8	Human
Hepandensovirus	Non-human		Lentivirus	Human immunodeficiency virus 1	Human
Iflavirus	Non-human		Mastadenovirus	Human mastadenovirus A	Human
Iotapapillomavirus	Non-human		Mastadenovirus	Human mastadenovirus B	Human
Iotatorquevirus	Non-human		Mastadenovirus	Human mastadenovirus C	Human
Iteradensovirus	Non-human		Mastadenovirus	Human mastadenovirus D	Human
Luteovirus	Non-human		Mastadenovirus	Human mastadenovirus E	Human
Miniambidensovirus	Non-human		Mastadenovirus	Human mastadenovirus F	Human
Nepovirus	Non-human		Mastadenovirus	Human mastadenovirus G	Human
Oncotshavirus	Non-human		Metapneumovirus	Human metapneumovirus	Human
Orthophasmavirus	Non-human		Orthopneumovirus	Human orthopneumovirus	Human
Pefuambidensovirus	Non-human		Orthorubulavirus	Human orthorubulavirus 2	Human
Penstyldensovirus	Non-human		Orthorubulavirus	Human orthorubulavirus 4	Human
Pestivirus	Non-human		Gammapapillomavirus	Human papillomavirus KC5	Human
Phytoreovirus	Non-human		Gammapapillomavirus	Human papillomavirus type 194	Human
Picobirnavirus	Non-human		Respirovirus	Human respirovirus 1	Human
Polerovirus	Non-human		Respirovirus	Human respirovirus 3	Human
Protoambidensovirus	Non-human		Enterovirus	Human rhinovirus AMS323	Human
Protoparvovirus	Non-human		Rotavirus	Human rotavirus ADRV-N	Human
Scindoambidensovirus	Non-human		Rotavirus	Human rotavirus B219	Human
Taupapillomavirus	Non-human		Alphainfluenzavirus	Influenza A virus	Human
Torradovirus	Non-human		Betainfluenzavirus	Influenza B virus	Human
Triatovirus	Non-human		Kobuvirus	Kobuvirus sp.	Human
unclassified Dicistroviridae genus	Non-human		Mamastrovirus	Mamastrovirus 1	Human
unclassified Iflaviridae genus	Non-human		Mamastrovirus	Mamastrovirus 3	Human
			Mamastrovirus	Mamastrovirus 8	Human
			Mamastrovirus	Mamastrovirus 9	Human
			Orthoreovirus	Mammalian orthoreovirus	Human
			Morbillivirus	Measles morbillivirus	Human
			Metapneumovirus	Metapneumovirus sp.	Human
			Molluscipoxvirus	Molluscum contagiosum virus	Human
			Orthopoxvirus	Monkeypox virus	Human
			Mupapillomavirus	Mupapillomavirus 1	Human
			Mupapillomavirus	Mupapillomavirus 2	Human
			Mupapillomavirus	Mupapillomavirus 3	Human
			Norovirus	Norwalk virus	Human
			Orthopicobirnavirus	Orthopicobirnavirus hominis	Human
			Parechovirus	Parechovirus A	Human
			Paslahepevirus	Paslahepevirus balayani	Human
			Bocaparvovirus	Primate bocaparvovirus 1 (Human bocaparvovirus 1)	Human
			Bocaparvovirus	Primate bocaparvovirus 2 (Human bocaparvovirus 2)	Human
			Erythroparvovirus	Primate erythroparvovirus 1 (Human parvovirus B19)	Human
			Norovirus	Primate norovirus	Human
			Protoparvovirus	Primate protoparvovirus 1 (Bufavirus 1a)	Human
			Tetraparvovirus	Primate tetraparvovirus 1	Human
			Parapoxvirus	Pseudocowpox virus	Human
			Orthoreovirus	Pteropine orthoreovirus	Human
			Gammaretrovirus	RD114 retrovirus	Human
			unclassified Pneumoviridae genus	Respiratory syncytial virus	Human
			Enterovirus	Rhinovirus A	Human
			Enterovirus	Rhinovirus B	Human
			Enterovirus	Rhinovirus C	Human
			Rocahepevirus	Rocahepevirus ratti	Human
			Rotavirus	Rotavirus A	Human
			Rotavirus	Rotavirus B	Human
			Rotavirus	Rotavirus C	Human
			Rotavirus	Rotavirus H	Human
			Rotavirus	Rotavirus sp.	Human
			Rotavirus	Rotavirus sp. PA169	Human
			Salivirus	Salivirus A	Human
			Salivirus	Salivirus FHB	Human
			Salivirus	Salivirus sp.	Human
			Sapovirus	Sapovirus sp.	Human
			Sapovirus	Sapporo virus	Human
			Betacoronavirus	SARS-CoV2	Human
			Torovirus	Torovirus banli	Human
			Betatorquevirus	Torque teno mini virus 8	Human
			unclassified Anelloviridae genus	Torque teno virus	Human
			Alphatorquevirus	Torque teno virus 1	Human
			Alphatorquevirus	Torque teno virus 13	Human
			Alphatorquevirus	Torque teno virus 24	Human
			Alphatorquevirus	Torque teno virus 29	Human
			Alphatorquevirus	Torque teno virus 5	Human
			Alphatorquevirus	Torque teno virus 7	Human
			Betatorquevirus	TTV-like mini virus	Human
			Orthopoxvirus	Vaccinia virus	Human
			Gammaretrovirus	Abelson murine leukemia virus	Non-human
			Aparavirus	Acute bee paralysis virus	Non-human
			Nepovirus	Aeonium ringspot virus	Non-human
			Kobuvirus	Aichivirus C	Non-human
			Alphacoronavirus	Alphacoronavirus 1	Non-human
			Alphamesonivirus	Alphamesonivirus 1	Non-human
			Alphamesonivirus	Alphamesonivirus 10	Non-human
			Andurilvirus	Andurilvirus erebor	Non-human
			Cripavirus	Aphid lethal paralysis virus	Non-human
			Cripavirus	Aphis glycines virus 3	Non-human
			Luteovirus	Apple luteovirus 1	Non-human
			Aquareovirus	Aquareovirus E	Non-human
			Mamastrovirus	Astrovirus wild boar/WBAstV-1/2011/HUN	Non-human
			Avastrovirus	Avastrovirus 2	Non-human
			Gammacoronavirus	Avian coronavirus	Non-human
			Dependoparvovirus	Avian dependoparvovirus 1	Non-human
			unclassified Retroviridae genus	Avian endogenous retrovirus EAV-HP	Non-human
			Alpharetrovirus	Avian leukosis virus	Non-human
			Orthoreovirus	Avian orthoreovirus	Non-human
			unclassified Astroviridae genus	Bastrovirus/VietNam/Porcine/17489_85	Non-human
			Rotavirus	Bat rotavirus	Non-human
			Polerovirus	Beet mild yellowing virus	Non-human
			Polerovirus	Beet western yellows virus	Non-human
			Betapolyomavirus	Betapolyomavirus canis	Non-human
			Triatovirus	Black queen cell virus	Non-human
			Blattambidensovirus	Blattodean blattambidensovirus 1	Non-human
			Pefuambidensovirus	Blattodean pefuambidensovirus 1	Non-human
			Mamastrovirus	Bovine astrovirus B76-2/HK	Non-human
			Atadenovirus	Bovine atadenovirus E	Non-human
			Rhadinovirus	Bovine gammaherpesvirus 4	Non-human
			unclassified Polyomaviridae genus	Bovine polyomavirus 2	Non-human
			Torovirus	Bovine torovirus	Non-human
			Fabavirus	Broad bean wilt virus 2	Non-human
			unclassified Reoviridae genus	Callinectes sapidus reovirus	Non-human
			unclassified Reoviridae genus	Callinectes sapidus reovirus 1	Non-human
			Mamastrovirus	Canine astrovirus	Non-human
			Circovirus	Canine circovirus	Non-human
			Kobuvirus	Canine kobuvirus	Non-human
			Morbillivirus	Canine morbillivirus	Non-human
			Bocaparvovirus	Carnivore bocaparvovirus 1	Non-human
			Bocaparvovirus	Carnivore bocaparvovirus 2	Non-human
			Bocaparvovirus	Carnivore bocaparvovirus 3	Non-human
			Bocaparvovirus	Carnivore bocaparvovirus 4	Non-human
			Bocaparvovirus	Carnivore bocaparvovirus 5	Non-human
			Protoparvovirus	Carnivore protoparvovirus 1	Non-human
			Polerovirus	Carrot red leaf virus	Non-human
			unclassified Dicistroviridae genus	Centovirus	Non-human
			Gyrovirus	Chicken anemia virus	Non-human
			Avastrovirus	Chicken astrovirus	Non-human
			Oncotshavirus	Chinook salmon nidovirus 1	Non-human
			Chipapillomavirus	Chipapillomavirus 1	Non-human
			unclassified Reoviridae genus	Cimodo virus	Non-human
			unclassified Circoviridae genus	Circovirus-like genome DCCV-13	Non-human
			unclassified Circoviridae genus	Circovirus-like genome DCCV-4	Non-human
			Enamovirus	Citrus vein enation virus	Non-human
			Cyclovirus	Cockroach associated cyclovirus 1	Non-human
			Deltacoronavirus	Coronavirus HKU15	Non-human
			Polerovirus	Cowpea polerovirus 1	Non-human
			Polerovirus	Cowpea polerovirus 2	Non-human
			Polerovirus	Cucurbit aphid-borne yellows virus	Non-human
			unclassified Astroviridae genus	Culex Bastrovirus-like virus	Non-human
			Flavivirus	Culex flavivirus	Non-human
			unclassified Iflaviridae genus	Culex Iflavi-like virus 1	Non-human
			unclassified Iflaviridae genus	Culex Iflavi-like virus 4	Non-human
			Orthophasmavirus	Culex orthophasmavirus	Non-human
			Cypovirus	Cypovirus 14	Non-human
			Iteradensovirus	Danaus plexippus plexippus iteravirus	Non-human
			Hepandensovirus	Decapod hepandensovirus 1	Non-human
			Penstyldensovirus	Decapod penstyldensovirus 1	Non-human
			Iflavirus	Deformed wing virus	Non-human
			Deltapapillomavirus	Deltapapillomavirus 4	Non-human
			Iflavirus	Diamondback moth iflavirus	Non-human
			Brevihamaparvovirus	Dipteran brevihamaparvovirus 1	Non-human
			Brevihamaparvovirus	Dipteran brevihamaparvovirus 2	Non-human
			Protoambidensovirus	Dipteran protoambidensovirus 1	Non-human
			Cyclovirus	Dragonfly associated cyclovirus 2	Non-human
			Cripavirus	Drosophila C virus	Non-human
			Dyothetapapillomavirus	Dyothetapapillomavirus 1	Non-human
			Enterovirus	Enterovirus G	Non-human
			Enterovirus	Enterovirus J	Non-human
			Betaretrovirus	Enzootic nasal tumour virus of goats	Non-human
			Epsilonpapillomavirus	Epsilonpapillomavirus 1	Non-human
			Epsilonpolyomavirus	Epsilonpolyomavirus bovis	Non-human
			Rotavirus	Equine rotavirus	Non-human
			Torovirus	Equine torovirus	Non-human
			Polerovirus	Faba bean polerovirus 1	Non-human
			Alphacoronavirus	Feline alphacoronavirus 1	Non-human
			Mamastrovirus	Feline astrovirus 2	Non-human
			Rotavirus	Feline rotavirus	Non-human
			Alphacoronavirus	Ferret coronavirus	Non-human
			Aviadenovirus	Fowl aviadenovirus B	Non-human
			Aviadenovirus	Fowl aviadenovirus C	Non-human
			Aviadenovirus	Fowl aviadenovirus D	Non-human
			Aviadenovirus	Fowl aviadenovirus E	Non-human
			Aveparvovirus	Galliform aveparvovirus 1	Non-human
			Circovirus	Goose circovirus	Non-human
			unclassified Dicistroviridae genus	Goose dicistrovirus	Non-human
			Gyrovirus	Gyrovirus galga1	Non-human
			unclassified Reoviridae genus	High Island virus	Non-human
			Triatovirus	Homalodisca coagulata virus 1	Non-human
			Phytoreovirus	Homalodisca vitripennis reovirus	Non-human
			Iflavirus	Infectious flacherie virus	Non-human
			Iotapapillomavirus	Iotapapillomavirus 1	Non-human
			Aparavirus	Israeli acute paralysis virus	Non-human
			Betaretrovirus	Jaagsiekte sheep retrovirus	Non-human
			Aparavirus	Kashmir bee virus	Non-human
			unclassified Iflaviridae genus	King virus	Non-human
			unclassified Iflaviridae genus	La Jolla virus	Non-human
			Ambidensovirus	Lepidopteran ambidensovirus 1	Non-human
			Iteradensovirus	Lepidopteran iteradensovirus 2	Non-human
			Alphacoronavirus	Lucheng Rn rat coronavirus	Non-human
			Cytomegalovirus	Macacine betaherpesvirus 3	Non-human
			Mamastrovirus	Mamastrovirus 2	Non-human
			Circovirus	Mosquito associated circovirus 1	Non-human
			Brevidensovirus	Mosquito densovirus BR/07	Non-human
			unclassified Astroviridae genus	Murine astrovirus	Non-human
			Gammaretrovirus	Murine leukemia virus	Non-human
			Gammaretrovirus	Murine leukemia-related retroviruses	Non-human
			Mastadenovirus	Murine mastadenovirus B	Non-human
			Rotavirus	Murine rotavirus	Non-human
			Gammaretrovirus	Mus musculus mobilized endogenous polytropic provirus	Non-human
			Luteovirus	Nectarine stem pitting associated virus	Non-human
			unclassified Iflaviridae genus	Opsiphanes invirae iflavirus 1	Non-human
			Miniambidensovirus	Orthopteran miniambidensovirus 1	Non-human
			Scindoambidensovirus	Orthopteran scindoambidensovirus 1	Non-human
			unclassified Parvoviridae genus	Parus major densovirus	Non-human
			Polerovirus	Pepper vein yellows virus	Non-human
			Polerovirus	Pepper vein yellows virus 2	Non-human
			Polerovirus	Pepper vein yellows virus 5	Non-human
			Polerovirus	Pepper yellows virus	Non-human
			Iflavirus	Perina nuda virus	Non-human
			Pestivirus	Pestivirus A	Non-human
			Pestivirus	Pestivirus K	Non-human
			Picobirnavirus	Picobirnavirus dog/KNA/2015	Non-human
			Picobirnavirus	Picobirnavirus green monkey/KNA/2015	Non-human
			Aviadenovirus	Pigeon aviadenovirus B	Non-human
			Circovirus	Pigeon circovirus	Non-human
			Orthoreovirus	Piscine orthoreovirus	Non-human
			unclassified Iflaviridae genus	Pityohyphantes rubrofasciatus iflavirus	Non-human
			unclassified Circoviridae genus	Po-Circo-like virus	Non-human
			unclassified Circoviridae genus	Po-Circo-like virus 51	Non-human
			Mamastrovirus	Porcine astrovirus 2	Non-human
			Mamastrovirus	Porcine astrovirus 4	Non-human
			Bocaparvovirus	Porcine bocavirus	Non-human
			Bocaparvovirus	Porcine bocavirus 5	Non-human
			Circovirus	Porcine circovirus 2	Non-human
			Alphacoronavirus	Porcine epidemic diarrhea virus	Non-human
			Mastadenovirus	Porcine mastadenovirus B	Non-human
			Mastadenovirus	Porcine mastadenovirus C	Non-human
			unclassified Parvoviridae genus	Porcine partetravirus	Non-human
			Protoparvovirus	Porcine parvovirus 5	Non-human
			Picobirnavirus	Porcine picobirnavirus	Non-human
			unclassified Circoviridae genus	Porcine stool-associated circular virus 4	Non-human
			unclassified Circoviridae genus	Porcine stool-associated circular virus 5	Non-human
			unclassified Circoviridae genus	Porcine stool-associated circular virus/BEL/15V010	Non-human
			Torovirus	Porcine torovirus	Non-human
			Gammaretrovirus	Porcine type-C oncovirus	Non-human
			Polerovirus	Potato leafroll virus	Non-human
			Mamastrovirus	Rabbit astrovirus TN/2208/2010	Non-human
			Betacoronavirus	Rabbit coronavirus HKU14	Non-human
			Comovirus	Radish mosaic virus	Non-human
			Orthoreovirus	Reptilian orthoreovirus	Non-human
			Mastadenovirus	Rhesus adenovirus 58	Non-human
			Mastadenovirus	Rhesus adenovirus 66	Non-human
			Cripavirus	Rhopalosiphum padi virus	Non-human
			Protoparvovirus	Rodent protoparvovirus 1	Non-human
			Protoparvovirus	Rodent protoparvovirus 2	Non-human
			Rotavirus	Rotavirus D	Non-human
			Rotavirus	Rotavirus G (Rotavirus gammagastroenteritidis)	Non-human
			Rotavirus	Rotavirus I	Non-human
			Alpharetrovirus	Rous sarcoma virus	Non-human
			Iflavirus	Sacbrood virus	Non-human
			unclassified Reoviridae genus	Scylla serrata reovirus SZ-2007	Non-human
			unclassified Astroviridae genus	Sichuan takin astrovirus	Non-human
			Mastadenovirus	Simian adenovirus B	Non-human
			Mastadenovirus	Simian mastadenovirus A	Non-human
			Mastadenovirus	Simian mastadenovirus D	Non-human
			Mastadenovirus	Simian mastadenovirus H	Non-human
			Atadenovirus	Snake atadenovirus A	Non-human
			Aparavirus	Solenopsis invicta virus 1	Non-human
			unclassified Reoviridae genus	Soudat virus	Non-human
			Deltacoronavirus	Sparrow deltacoronavirus	Non-human
			Iflavirus	Spodoptera exigua iflavirus 1	Non-human
			Iflavirus	Spodoptera exigua iflavirus 2	Non-human
			Dependoparvovirus	Squamate dependoparvovirus 2	Non-human
			Comovirus	Squash mosaic virus	Non-human
			Taupapillomavirus	Taupapillomavirus 3	Non-human
			Nepovirus	Tobacco ringspot virus	Non-human
			Polerovirus	Tobacco virus 2	Non-human
			Torradovirus	Tomato marchitez virus	Non-human
			Nepovirus	Tomato ringspot virus	Non-human
			Iotatorquevirus	Torque teno sus virus 1b	Non-human
			Polerovirus	Turnip yellows virus	Non-human
			Bocaparvovirus	Ungulate bocaparvovirus 2	Non-human
			Bocaparvovirus	Ungulate bocaparvovirus 3	Non-human
			Bocaparvovirus	Ungulate bocaparvovirus 4	Non-human
			Bocaparvovirus	Ungulate bocaparvovirus 5	Non-human
			Chaphamaparvovirus	Ungulate chaphamaparvovirus 1	Non-human
			Copiparvovirus	Ungulate copiparvovirus 2	Non-human
			Copiparvovirus	Ungulate copiparvovirus 4	Non-human
			Erythroparvovirus	Ungulate erythroparvovirus 1	Non-human
			Protoparvovirus	Ungulate protoparvovirus 1	Non-human
			Protoparvovirus	Ungulate protoparvovirus 2	Non-human
			Tetraparvovirus	Ungulate tetraparvovirus 1	Non-human
			Tetraparvovirus	Ungulate tetraparvovirus 3	Non-human
			Iflavirus	Varroa destructor virus 1	Non-human
			Vesiculovirus	Vesiculovirus indiana	Non-human
			unclassified Iflaviridae genus	Yongsan iflavirus 1	Non-human
