## Supplementary Table 3 for "Predictive and Seasonal Dynamics of the Human Wastewater Virome"

### Sheet: #samples for Fig.3A
Supplementary Table 3A
# of samples
	c0	c1	c2
Winter	364	39	361
Spring	362	61	358
Summer	57	563	15
Fall	343	264	121

### Sheet: Filtered genera for Fig.3B
Supplementary Table 3B
	c0		c1		c2
Genus	log2FC	adj_pval	log2FC	adj_pval	log2FC	adj_pval
Alphacoronavirus	1.8148	6.38409e-52	-1.13649	7.01408e-15	-1.27193	2.31052e-15
Alphainfluenzavirus	1.43802	0.00495546	-3.33847	2.85516e-05	0.243738	0.536486
Alphapolyomavirus	1.18942	1.49484e-104	-0.414689	1.28695e-12	-1.04932	1.76544e-55
Aparavirus	-0.587969	9.85669e-12	1.1286	3.55189e-27	-0.710278	0.000585298
Betacoronavirus	0.601237	5.25563e-22	0.0641786	0.830427	-0.870086	1.54583e-29
Betapapillomavirus	1.12826	1.37123e-19	-0.420144	0.000243317	-1.06442	4.2567e-08
Betapolyomavirus	1.2164	1.61442e-103	-0.534176	1.59187e-15	-0.844911	1.0421e-48
Bocaparvovirus	1.59975	6.38976e-131	-0.37837	4.97291e-08	-1.47516	3.963e-90
Brevihamaparvovirus	0.770195	0.00495546	0.0619967	0.994086	-1.1168	0.00134597
Comovirus	1.0082	0.000246106	-0.148736	0.0815712	-1.2086	2.65153e-10
Deltapolyomavirus	1.41277	0.00828221	-0.144084	0.994086	-2.30387	0.0143505
Dependoparvovirus	2.3768	6.19844e-133	-0.834556	4.41192e-15	-1.94109	4.27838e-72
Enterovirus	0.643991	1.93744e-18	0.704194	2.49253e-17	-1.75982	4.5897e-75
Gammapapillomavirus	1.13815	1.66041e-11	-0.537234	0.00528908	-0.955044	0.000178855
Gyrovirus	1.28531	1.17982e-110	-0.128938	0.036506	-1.43893	5.78929e-100
Kobuvirus	0.714665	1.54484e-25	0.587452	5.35243e-12	-1.49629	2.19781e-76
Lymphocryptovirus	1.08756	3.12239e-85	-0.516679	7.72915e-23	-0.908108	5.016e-26
Mamastrovirus	1.91738	1.80079e-166	-2.09498	1.21615e-169	-0.0092661	0.686995
Mastadenovirus	1.81004	1.21103e-133	-0.548057	2.92625e-11	-1.51968	1.42735e-82
Molluscipoxvirus	1.21929	1.61455e-50	-0.69262	2.28265e-17	-0.918287	3.93236e-12
Nepovirus	-1.61697	8.95681e-30	4.47843	1.19341e-263	-3.83215	1.13142e-118
Norovirus	1.61651	1.25061e-165	-1.24491	1.15297e-83	-0.561595	1.30925e-20
Orthopicobirnavirus	0.866646	1.17982e-110	-0.31483	4.78199e-13	-0.68814	3.07824e-59
Orthoreovirus	1.79784	2.28646e-57	0.353034	0.0127953	-2.58762	2.03345e-89
Parechovirus	0.577779	0.010401	0.558351	6.0895e-12	-1.62471	2.10273e-24
Pefuambidensovirus	0.348764	0.00112044	1.2995	0.0199951	-3.60874	1.22758e-10
Penstyldensovirus	0.593412	0.000197838	-0.0266727	0.994086	-0.734776	0.000304453
Picobirnavirus	2.08572	2.87056e-60	-0.163889	0.652626	-2.74974	4.59688e-60
Polerovirus	0.65325	2.4305e-15	-1.10278	2.26628e-29	0.261066	0.0069408
Protoparvovirus	1.74618	3.11182e-74	-0.290385	0.00775901	-1.85888	1.07859e-59
Respirovirus	1.47031	6.72861e-16	-1.71696	1.99323e-19	-0.379559	0.993405
Rotavirus	1.86173	3.81516e-53	-2.60605	6.66988e-85	0.597618	0.00116617
Salivirus	0.306848	9.4311e-07	1.35984	9.8461e-77	-2.27518	5.08028e-132
Sapovirus	1.56823	1.41141e-157	-0.970476	9.05367e-53	-0.8011	2.781e-37
Torovirus	1.02034	8.29642e-17	-0.983143	1.21456e-16	-0.321354	0.993405
unclassified Astroviridae genus	1.59562	2.06651e-113	-1.66763	7.81472e-102	-0.131949	0.0796292
unclassified Circoviridae genus	0.68076	6.72861e-16	-0.162255	0.263507	-0.649619	6.31613e-12
unclassified Parvoviridae genus	0.717201	1.24732e-06	0.0729124	0.994086	-1.0678	9.86699e-09
unclassified Pneumoviridae genus	1.54623	0.000342908	-1.02249	0.0122989	-1.07566	0.631304

### Sheet: All genera
Supplementary Table 3C
	c0		c1		c2
Genus	log2FC	adj_pval	log2FC	adj_pval	log2FC	adj_pval
Alphacoronavirus	1.8148	6.38409e-52	-1.13649	7.01408e-15	-1.27193	2.31052e-15
Alphainfluenzavirus	1.43802	0.00495546	-3.33847	2.85516e-05	0.243738	0.536486
Alphapolyomavirus	1.18942	1.49484e-104	-0.414689	1.28695e-12	-1.04932	1.76544e-55
Aparavirus	-0.587969	9.85669e-12	1.1286	3.55189e-27	-0.710278	0.000585298
Betacoronavirus	0.601237	5.25563e-22	0.0641786	0.830427	-0.870086	1.54583e-29
Betapapillomavirus	1.12826	1.37123e-19	-0.420144	0.000243317	-1.06442	4.2567e-08
Betapolyomavirus	1.2164	1.61442e-103	-0.534176	1.59187e-15	-0.844911	1.0421e-48
Bocaparvovirus	1.59975	6.38976e-131	-0.37837	4.97291e-08	-1.47516	3.963e-90
Brevihamaparvovirus	0.770195	0.00495546	0.0619967	0.994086	-1.1168	0.00134597
Comovirus	1.0082	0.000246106	-0.148736	0.0815712	-1.2086	2.65153e-10
Deltapolyomavirus	1.41277	0.00828221	-0.144084	0.994086	-2.30387	0.0143505
Dependoparvovirus	2.3768	6.19844e-133	-0.834556	4.41192e-15	-1.94109	4.27838e-72
Enterovirus	0.643991	1.93744e-18	0.704194	2.49253e-17	-1.75982	4.5897e-75
Gammapapillomavirus	1.13815	1.66041e-11	-0.537234	0.00528908	-0.955044	0.000178855
Gyrovirus	1.28531	1.17982e-110	-0.128938	0.036506	-1.43893	5.78929e-100
Kobuvirus	0.714665	1.54484e-25	0.587452	5.35243e-12	-1.49629	2.19781e-76
Lymphocryptovirus	1.08756	3.12239e-85	-0.516679	7.72915e-23	-0.908108	5.016e-26
Mamastrovirus	1.91738	1.80079e-166	-2.09498	1.21615e-169	-0.0092661	0.686995
Mastadenovirus	1.81004	1.21103e-133	-0.548057	2.92625e-11	-1.51968	1.42735e-82
Molluscipoxvirus	1.21929	1.61455e-50	-0.69262	2.28265e-17	-0.918287	3.93236e-12
Nepovirus	-1.61697	8.95681e-30	4.47843	1.19341e-263	-3.83215	1.13142e-118
Norovirus	1.61651	1.25061e-165	-1.24491	1.15297e-83	-0.561595	1.30925e-20
Orthopicobirnavirus	0.866646	1.17982e-110	-0.31483	4.78199e-13	-0.68814	3.07824e-59
Orthoreovirus	1.79784	2.28646e-57	0.353034	0.0127953	-2.58762	2.03345e-89
Parechovirus	0.577779	0.010401	0.558351	6.0895e-12	-1.62471	2.10273e-24
Pefuambidensovirus	0.348764	0.00112044	1.2995	0.0199951	-3.60874	1.22758e-10
Penstyldensovirus	0.593412	0.000197838	-0.0266727	0.994086	-0.734776	0.000304453
Picobirnavirus	2.08572	2.87056e-60	-0.163889	0.652626	-2.74974	4.59688e-60
Polerovirus	0.65325	2.4305e-15	-1.10278	2.26628e-29	0.261066	0.0069408
Protoparvovirus	1.74618	3.11182e-74	-0.290385	0.00775901	-1.85888	1.07859e-59
Respirovirus	1.47031	6.72861e-16	-1.71696	1.99323e-19	-0.379559	0.993405
Rotavirus	1.86173	3.81516e-53	-2.60605	6.66988e-85	0.597618	0.00116617
Salivirus	0.306848	9.4311e-07	1.35984	9.8461e-77	-2.27518	5.08028e-132
Sapovirus	1.56823	1.41141e-157	-0.970476	9.05367e-53	-0.8011	2.781e-37
Torovirus	1.02034	8.29642e-17	-0.983143	1.21456e-16	-0.321354	0.993405
unclassified Astroviridae genus	1.59562	2.06651e-113	-1.66763	7.81472e-102	-0.131949	0.0796292
unclassified Circoviridae genus	0.68076	6.72861e-16	-0.162255	0.263507	-0.649619	6.31613e-12
unclassified Parvoviridae genus	0.717201	1.24732e-06	0.0729124	0.994086	-1.0678	9.86699e-09
unclassified Pneumoviridae genus	1.54623	0.000342908	-1.02249	0.0122989	-1.07566	0.631304
Orthopneumovirus	1.00828	0.0711829	-1.7499	0.040579	0.168784	0.993405
Alphamesonivirus	-1.4707	0.416767	2.95749	0.00696492	-3.70406	0.20454
Simplexvirus	1.20184	0.0100346	-0.720507	0.293539	-0.8614	0.389629
Roseolovirus	1.07686	0.00137822	-0.526216	0.227282	-0.890211	0.157397
Mupapillomavirus	1.07887	0.0147124	-0.259069	0.652392	-1.2613	0.20454
Erythroparvovirus	1.96029	0.00206768	-1.31635	0.130005	-1.44789	0.342554
Morbillivirus	2.34075	0.0183516	-0.878061	0.97426	-3.44805	0.11287
Cardiovirus	0.715239	0.154215	0.526152	0.205071	-2.03247	0.000434919
Miniambidensovirus	0.0560839	0.655162	1.26023	0.37276	-2.28377	0.029309
Orthophasmavirus	-18.9958	0.996744	-18.843	0.994086	20.0557	0.993405
Vesiculovirus	-18.0326	0.996744	-17.8799	0.994086	19.0923	0.993405
Cypovirus	-16.5853	0.996744	-16.4326	0.994086	17.6449	0.993405
Flavivirus	-16.1487	0.996744	-15.9959	0.994086	17.2082	0.993405
Taupapillomavirus	-15.2534	0.996744	-15.1007	0.994086	16.313	0.993405
unclassified Dicistroviridae genus	-23.574	0.996744	-2.08602	0.994086	4.45586	0.993405
Alphatorquevirus	-0.691996	0.996744	-2.30462	0.994086	2.04884	0.993405
Lentivirus	-0.75006	0.996744	-1.66021	0.994086	1.8396	0.993405
Paslahepevirus	0.0408421	0.996744	-2.46834	0.994086	1.42771	0.993405
Deltacoronavirus	0.227414	0.996744	-1.81312	0.994086	1.01736	0.993405
Atadenovirus	0.964641	0.996744	-16.4692	0.994086	0.96142	0.993405
Phytoreovirus	-2.02945	0.996744	0.939764	0.994086	0.63798	0.993405
Metapneumovirus	1.14433	0.996744	-2.4243	0.994086	0.288326	0.993405
unclassified Reoviridae genus	0.390137	0.996744	-0.739401	0.588558	0.236886	0.676757
Cytomegalovirus	1.25568	0.996744	-2.53321	0.580738	0.201723	0.993405
Orthorubulavirus	-0.0414073	0.996744	-0.140399	0.994086	0.18659	0.993405
Alpharetrovirus	1.36494	0.996744	-2.77785	0.994086	0.157042	0.993405
Cripavirus	0.285694	0.811265	-0.461507	0.994086	0.119811	0.993405
Betaretrovirus	-0.146087	0.996744	0.127835	0.997599	0.0290195	0.993405
Aveparvovirus	2.04453	0.996744	-18.5323	0.994086	-0.118258	0.993405
Avastrovirus	2.07045	0.996744	-18.3201	0.994086	-0.14422	0.993405
Iotapapillomavirus	0.968346	0.996744	-0.993459	0.994086	-0.268077	0.993405
Oncotshavirus	2.2019	0.996744	-16.8124	0.994086	-0.275832	0.993405
Blattambidensovirus	-0.549142	0.996744	0.787997	0.899324	-0.29458	0.993405
unclassified Retroviridae genus	0.229931	0.996744	0.133679	0.994086	-0.43782	0.993405
Iflavirus	0.156272	0.20352	0.238518	0.145261	-0.464899	0.993405
Circovirus	0.779895	0.996744	-0.448808	0.994086	-0.523136	0.993405
Triatovirus	-2.10097	0.996744	1.98776	0.994086	-0.544686	0.993405
Cyclovirus	-0.28045	0.655162	0.761573	0.249132	-0.590193	0.993405
Iteradensovirus	0.9583	0.996744	-0.571194	0.994086	-0.652025	0.993405
Betainfluenzavirus	2.64976	0.996744	-22.5227	0.994086	-0.719928	0.993405
unclassified Iflaviridae genus	0.430438	0.996744	0.14965	0.994086	-0.746426	0.993405
Brevidensovirus	2.74337	0.996744	-20.4148	0.994086	-0.816466	0.993405
Copiparvovirus	0.412658	0.996744	0.223988	0.994086	-0.829569	0.993405
Alphapapillomavirus	1.15421	0.416767	-0.614727	0.945442	-0.905212	0.993405
Dyothetapapillomavirus	0.891232	0.996744	-0.198967	0.994086	-1.01493	0.993405
Epsilonpolyomavirus	0.893249	0.996744	-0.11645	0.994086	-1.14017	0.993405
Protoambidensovirus	0.962449	0.185754	-0.17383	0.994086	-1.16879	0.631304
Betatorquevirus	-20.0946	0.996744	3.72397	0.994086	-1.36378	0.993405
Aviadenovirus	1.57102	0.996744	-0.801824	0.994086	-1.40416	0.993405
Hepatovirus	1.07587	0.143668	-0.148625	0.899324	-1.4318	0.631304
Gammaretrovirus	0.0828324	0.996744	0.913435	0.994086	-1.46596	0.993405
Tetraparvovirus	1.39662	0.996744	-0.434393	0.994086	-1.63477	0.993405
Cosavirus	0.94726	0.996744	0.10891	0.994086	-1.6692	0.993405
Ambidensovirus	0.466301	0.996744	0.715434	0.830427	-1.89886	0.669511
Orthopoxvirus	-1.11863	0.996744	2.20264	0.994086	-2.0447	0.993405
Chaphamaparvovirus	1.42468	0.996744	-0.202221	0.994086	-2.22476	0.993405
Fabavirus	1.11811	0.996744	0.209585	0.994086	-2.45246	0.993405
Varicellovirus	0.776774	0.996744	0.672274	0.994086	-2.89528	0.993405
Scindoambidensovirus	1.28761	0.193532	0.205778	0.994086	-3.11472	0.33894
Torradovirus	-1.39118	0.996744	2.77613	0.994086	-3.18758	0.993405
Gammacoronavirus	-2.85085	0.996744	4.20238	0.994086	-4.10431	0.993405
Deltapapillomavirus	3.65588	0.996744	-2.09815	0.994086	-4.96016	0.993405
Rhadinovirus	-0.782925	0.996744	2.54059	0.994086	-13.7421	0.993405
Parapoxvirus	2.96812	0.996744	-1.21036	0.994086	-14.8759	0.993405
Aquareovirus	17.8898	0.996744	-17.0747	0.994086	-17.0232	0.993405
Chipapillomavirus	-17.2282	0.996744	18.1711	0.994086	-17.0239	0.993405
Hepandensovirus	18.2969	0.996744	-17.4818	0.994086	-17.4303	0.993405
Rocahepevirus	18.5522	0.996744	-17.737	0.994086	-17.6855	0.993405
Iotatorquevirus	18.6337	0.996744	-17.8186	0.994086	-17.7671	0.993405
unclassified Anelloviridae genus	-18.044	0.996744	18.987	0.994086	-17.8397	0.993405
Epsilonpapillomavirus	19.9725	0.996744	-19.1571	0.994086	-19.1056	0.993405
Luteovirus	-1.70827	0.996744	3.46666	0.994086	-19.4113	0.993405
Pestivirus	20.3219	0.996744	-19.5065	0.994086	-19.455	0.993405
Enamovirus	-0.465982	0.996744	2.22463	0.994086	-20.0595	0.993405
unclassified Polyomaviridae genus	20.9791	0.996744	-20.1634	0.994086	-20.1119	0.993405
Andurilvirus	0.285082	0.996744	1.47611	0.994086	-22.2196	0.993405
