## Supplementary Table 4 for "Predictive and Seasonal Dynamics of the Human Wastewater Virome"

### Sheet: Filtered species for supp.Fig4A
Supplementary Table 4A
	c0		c1		c2
Species	log2FC	pvals_adj	log2FC	pvals_adj	log2FC	pvals_adj
Adeno-associated dependoparvovirus A	2.37328	1.77456e-131	-0.834311	1.15807e-14	-1.93732	5.92308e-71
Aichivirus A	1.02774	1.111e-54	0.0372293	0.997636	-1.36883	9.99293e-65
Alphacoronavirus 1	1.84386	2.90721e-50	-1.12527	5.5224e-11	-1.33485	1.66991e-18
Alphapolyomavirus quintihominis	1.18822	6.07798e-104	-0.414074	3.0221e-12	-1.0484	5.28282e-55
Astrovirus MLB1	1.48644	8.63957e-71	-1.42479	5.55305e-56	-0.269965	0.0303534
Astrovirus MLB2	0.740132	9.25393e-17	-0.784847	1.15515e-20	-0.104975	0.999323
Astrovirus MLB3	1.88132	1.38893e-12	-1.54804	2.38878e-05	-1.03065	0.0132089
Astrovirus VA3	0.268288	0.528348	0.829505	3.37224e-10	-1.48733	3.94637e-16
Betacoronavirus 1	0.854137	1.15207e-10	-0.504667	5.07571e-09	-0.563525	0.999323
Betapapillomavirus 1	1.14975	1.05724e-14	-0.514583	0.00219687	-0.991574	1.02904e-05
Betapapillomavirus 2	1.10892	1.83548e-05	-0.210484	0.342889	-1.38154	0.0118714
Betapolyomavirus hominis	1.26624	3.89793e-87	-0.323777	9.31944e-07	-1.15685	2.11141e-55
Betapolyomavirus macacae	0.87421	6.13219e-30	-1.00993	1.48792e-22	0.0140929	0.211528
Betapolyomavirus secuhominis	1.306	1.79537e-120	-0.33168	3.40622e-08	-1.20051	1.77454e-79
Blattodean pefuambidensovirus 1	0.348764	0.00196208	1.2995	0.034167	-3.60874	2.35443e-10
Bovine torovirus	1.09724	0.000368716	-1.49849	5.47398e-08	-0.0694317	0.452529
Canine astrovirus	1.32614	1.98066e-88	-0.747336	1.26947e-23	-0.803176	1.38826e-26
Canine kobuvirus	1.34811	1.22056e-10	-0.213468	0.997636	-1.86788	4.60718e-09
Carnivore bocaparvovirus 1	1.4799	1.37274e-40	-0.351936	0.00121031	-1.60209	5.13133e-25
Carnivore bocaparvovirus 2	1.6068	1.38758e-83	-0.647218	1.28189e-13	-1.30578	4.37466e-37
Carnivore bocaparvovirus 4	0.546264	0.104441	0.700151	0.000365448	-1.95685	3.20918e-10
Carnivore protoparvovirus 1	1.74672	5.7081e-74	-0.291534	0.0122076	-1.85834	4.09359e-59
Chicken anemia virus	1.27944	2.55477e-111	-0.121466	0.0926942	-1.44211	3.17387e-102
Cucurbit aphid-borne yellows virus	0.680874	8.68556e-12	-1.80789	5.7881e-39	0.648584	1.54338e-08
Decapod penstyldensovirus 1	0.593412	0.000343149	-0.0266727	0.997636	-0.734776	0.000577579
Dipteran brevihamaparvovirus 1	0.825063	0.00341963	0.028857	0.997636	-1.16078	0.00176094
Enterovirus A	0.741416	1.26572e-05	0.334217	0.0914345	-1.51282	4.16573e-13
Enterovirus C	0.605042	2.34512e-11	0.699014	1.29682e-08	-1.8009	2.53972e-41
Enterovirus D	-1.28973	0.015026	2.71232	1.13582e-11	-3.16537	0.000305855
Feline astrovirus 2	1.20944	6.90028e-26	-0.0175665	0.905452	-1.7575	3.80602e-36
Feline rotavirus	2.50654	2.08276e-105	-2.55874	3.84675e-91	-0.38263	0.0659188
Gammapapillomavirus 1	1.25723	8.76342e-10	-0.392708	0.0394073	-1.37995	0.000344293
Gyrovirus galga1	0.986751	0.000188331	-0.137082	0.839707	-1.24687	0.0118714
Human astrovirus	1.80448	1.03469e-110	-2.24379	9.34994e-134	0.153111	0.893819
Human coronavirus 229E	0.473959	0.996563	-2.95119	0.00312058	1.1258	0.0224012
Human fecal virus Jorvi2	0.649608	2.05836e-13	-0.136216	0.944283	-0.640103	4.61842e-11
Human gammaherpesvirus 4	1.08756	7.61592e-85	-0.516679	1.48792e-22	-0.908108	1.02711e-25
Human mastadenovirus A	1.52291	2.77059e-107	-0.218043	0.00396917	-1.70184	2.25018e-88
Human mastadenovirus B	1.82161	4.62652e-20	-1.17593	0.0230484	-1.31164	1.38081e-11
Human mastadenovirus C	1.15207	7.71089e-76	-0.542403	2.9898e-16	-0.934312	8.6975e-28
Human mastadenovirus D	0.963993	8.12357e-64	-0.0336575	0.0399363	-1.20122	2.12502e-52
Human mastadenovirus E	1.18914	1.34264e-06	-0.481831	0.176225	-1.12521	0.00514707
Human mastadenovirus F	1.92638	1.54494e-123	-0.704922	1.7313e-14	-1.49758	3.24329e-65
Human respirovirus 3	1.47617	3.29147e-13	-1.79904	7.37259e-18	-0.339099	0.999323
Influenza A virus	1.43802	0.00881692	-3.33847	5.18259e-05	0.243738	0.903162
Kobuvirus sp.	0.520388	5.25424e-12	0.768247	1.26746e-16	-1.48646	9.90484e-60
Mamastrovirus 1	2.28056	1.47961e-146	-2.84089	1.09377e-174	0.335859	0.922424
Mamastrovirus 8	1.25837	1.07389e-52	-0.529629	1.02029e-08	-0.983157	1.29085e-23
Mamastrovirus 9	0.552011	3.47081e-11	-0.414198	3.94772e-06	-0.210095	0.148242
Mammalian orthoreovirus	1.79794	7.32618e-57	0.3577	0.0193723	-2.59437	5.14574e-89
Molluscum contagiosum virus	1.21929	3.25912e-50	-0.69262	4.45414e-17	-0.918287	7.46008e-12
Norwalk virus	1.6164	9.70473e-165	-1.24516	3.53002e-83	-0.561235	2.87213e-20
Orthopicobirnavirus hominis	0.866646	3.45328e-110	-0.31483	1.03679e-12	-0.68814	8.00878e-59
Parechovirus A	0.577779	0.0194614	0.558351	1.38629e-11	-1.62471	4.24455e-24
Parus major densovirus	0.714003	1.08817e-05	0.101596	0.997636	-1.10619	2.43007e-08
Porcine picobirnavirus	2.08668	9.17017e-58	-0.154893	0.997636	-2.78071	6.01131e-58
Porcine torovirus	0.993952	1.36303e-13	-0.89701	5.75271e-13	-0.364885	0.999323
Primate bocaparvovirus 1	1.47831	3.35607e-111	-0.447665	7.33775e-09	-1.32806	2.12638e-69
Primate bocaparvovirus 2	1.31634	7.03768e-76	-0.210887	0.0169661	-1.38656	1.08262e-61
Primate norovirus	1.63208	0.00044399	-1.57733	0.0193723	-0.702629	0.999323
Respiratory syncytial virus	1.54623	0.000592449	-1.02249	0.0207133	-1.07566	0.999323
Rhinovirus C	1.73822	1.37825e-06	-1.29098	0.00818376	-1.09672	0.151013
Rotavirus A	1.84182	3.01403e-50	-2.55141	7.25174e-80	0.563211	0.00393694
Rotavirus C	1.57135	3.25104e-18	-2.5572	5.43032e-36	0.431238	0.00324328
Rotavirus I	2.12299	4.83102e-29	-0.997289	1.26141e-05	-1.94402	4.57884e-12
Salivirus A	0.532964	5.0335e-09	0.909348	2.11972e-23	-2.14349	4.54602e-64
Salivirus FHB	0.138367	0.00364738	1.43695	5.29756e-68	-2.2953	3.17387e-102
Sapovirus sp.	1.10583	4.51468e-31	-1.05787	1.43422e-24	-0.280585	0.34645
Sapporo virus	1.5788	2.98459e-157	-0.965478	7.39568e-51	-0.821444	2.03015e-38
Severe acute respiratory syndrome-related coronavirus	0.469901	1.31504e-10	0.281277	0.00197043	-0.984072	1.0625e-26
Solenopsis invicta virus 1	-0.533568	1.73308e-10	1.14282	1.8998e-24	-0.805105	0.00218764
Squash mosaic virus	1.00945	0.000392586	-0.147867	0.130558	-1.212	3.89272e-10
Tobacco ringspot virus	-1.61669	1.95167e-29	4.47863	3.93281e-263	-3.83331	5.35161e-118

### Sheet: All species
Supplementary Table 4B
	c0		c1		c2
Species	log2FC	pvals_adj	log2FC	pvals_adj	log2FC	pvals_adj
Feline rotavirus	2.50654	2.08276e-105	-2.55874	3.84675e-91	-0.38263	0.0659188
Adeno-associated dependoparvovirus A	2.37328	1.77456e-131	-0.834311	1.15807e-14	-1.93732	5.92308e-71
Mamastrovirus 1	2.28056	1.47961e-146	-2.84089	1.09377e-174	0.335859	0.922424
Rotavirus I	2.12299	4.83102e-29	-0.997289	1.26141e-05	-1.94402	4.57884e-12
Porcine picobirnavirus	2.08668	9.17017e-58	-0.154893	0.997636	-2.78071	6.01131e-58
Human mastadenovirus F	1.92638	1.54494e-123	-0.704922	1.7313e-14	-1.49758	3.24329e-65
Astrovirus MLB3	1.88132	1.38893e-12	-1.54804	2.38878e-05	-1.03065	0.0132089
Alphacoronavirus 1	1.84386	2.90721e-50	-1.12527	5.5224e-11	-1.33485	1.66991e-18
Rotavirus A	1.84182	3.01403e-50	-2.55141	7.25174e-80	0.563211	0.00393694
Human mastadenovirus B	1.82161	4.62652e-20	-1.17593	0.0230484	-1.31164	1.38081e-11
Human astrovirus	1.80448	1.03469e-110	-2.24379	9.34994e-134	0.153111	0.893819
Mammalian orthoreovirus	1.79794	7.32618e-57	0.3577	0.0193723	-2.59437	5.14574e-89
Carnivore protoparvovirus 1	1.74672	5.7081e-74	-0.291534	0.0122076	-1.85834	4.09359e-59
Rhinovirus C	1.73822	1.37825e-06	-1.29098	0.00818376	-1.09672	0.151013
Primate norovirus	1.63208	0.00044399	-1.57733	0.0193723	-0.702629	0.999323
Norwalk virus	1.6164	9.70473e-165	-1.24516	3.53002e-83	-0.561235	2.87213e-20
Carnivore bocaparvovirus 2	1.6068	1.38758e-83	-0.647218	1.28189e-13	-1.30578	4.37466e-37
Sapporo virus	1.5788	2.98459e-157	-0.965478	7.39568e-51	-0.821444	2.03015e-38
Rotavirus C	1.57135	3.25104e-18	-2.5572	5.43032e-36	0.431238	0.00324328
Respiratory syncytial virus	1.54623	0.000592449	-1.02249	0.0207133	-1.07566	0.999323
Human mastadenovirus A	1.52291	2.77059e-107	-0.218043	0.00396917	-1.70184	2.25018e-88
Astrovirus MLB1	1.48644	8.63957e-71	-1.42479	5.55305e-56	-0.269965	0.0303534
Carnivore bocaparvovirus 1	1.4799	1.37274e-40	-0.351936	0.00121031	-1.60209	5.13133e-25
Primate bocaparvovirus 1	1.47831	3.35607e-111	-0.447665	7.33775e-09	-1.32806	2.12638e-69
Human respirovirus 3	1.47617	3.29147e-13	-1.79904	7.37259e-18	-0.339099	0.999323
Influenza A virus	1.43802	0.00881692	-3.33847	5.18259e-05	0.243738	0.903162
Canine kobuvirus	1.34811	1.22056e-10	-0.213468	0.997636	-1.86788	4.60718e-09
Canine astrovirus	1.32614	1.98066e-88	-0.747336	1.26947e-23	-0.803176	1.38826e-26
Primate bocaparvovirus 2	1.31634	7.03768e-76	-0.210887	0.0169661	-1.38656	1.08262e-61
Betapolyomavirus secuhominis	1.306	1.79537e-120	-0.33168	3.40622e-08	-1.20051	1.77454e-79
Chicken anemia virus	1.27944	2.55477e-111	-0.121466	0.0926942	-1.44211	3.17387e-102
Betapolyomavirus hominis	1.26624	3.89793e-87	-0.323777	9.31944e-07	-1.15685	2.11141e-55
Mamastrovirus 8	1.25837	1.07389e-52	-0.529629	1.02029e-08	-0.983157	1.29085e-23
Gammapapillomavirus 1	1.25723	8.76342e-10	-0.392708	0.0394073	-1.37995	0.000344293
Molluscum contagiosum virus	1.21929	3.25912e-50	-0.69262	4.45414e-17	-0.918287	7.46008e-12
Feline astrovirus 2	1.20944	6.90028e-26	-0.0175665	0.905452	-1.7575	3.80602e-36
Human mastadenovirus E	1.18914	1.34264e-06	-0.481831	0.176225	-1.12521	0.00514707
Alphapolyomavirus quintihominis	1.18822	6.07798e-104	-0.414074	3.0221e-12	-1.0484	5.28282e-55
Human mastadenovirus C	1.15207	7.71089e-76	-0.542403	2.9898e-16	-0.934312	8.6975e-28
Betapapillomavirus 1	1.14975	1.05724e-14	-0.514583	0.00219687	-0.991574	1.02904e-05
Betapapillomavirus 2	1.10892	1.83548e-05	-0.210484	0.342889	-1.38154	0.0118714
Human betaherpesvirus 7	1.10823	0.00225658	-0.508461	0.39615	-0.964587	0.247834
Sapovirus sp.	1.10583	4.51468e-31	-1.05787	1.43422e-24	-0.280585	0.34645
Bovine torovirus	1.09724	0.000368716	-1.49849	5.47398e-08	-0.0694317	0.452529
Human gammaherpesvirus 4	1.08756	7.61592e-85	-0.516679	1.48792e-22	-0.908108	1.02711e-25
Aichivirus A	1.02774	1.111e-54	0.0372293	0.997636	-1.36883	9.99293e-65
Squash mosaic virus	1.00945	0.000392586	-0.147867	0.130558	-1.212	3.89272e-10
Porcine torovirus	0.993952	1.36303e-13	-0.89701	5.75271e-13	-0.364885	0.999323
Gyrovirus galga1	0.986751	0.000188331	-0.137082	0.839707	-1.24687	0.0118714
Human mastadenovirus D	0.963993	8.12357e-64	-0.0336575	0.0399363	-1.20122	2.12502e-52
Betapolyomavirus macacae	0.87421	6.13219e-30	-1.00993	1.48792e-22	0.0140929	0.211528
Orthopicobirnavirus hominis	0.866646	3.45328e-110	-0.31483	1.03679e-12	-0.68814	8.00878e-59
Betacoronavirus 1	0.854137	1.15207e-10	-0.504667	5.07571e-09	-0.563525	0.999323
Dipteran brevihamaparvovirus 1	0.825063	0.00341963	0.028857	0.997636	-1.16078	0.00176094
Enterovirus A	0.741416	1.26572e-05	0.334217	0.0914345	-1.51282	4.16573e-13
Astrovirus MLB2	0.740132	9.25393e-17	-0.784847	1.15515e-20	-0.104975	0.999323
Parus major densovirus	0.714003	1.08817e-05	0.101596	0.997636	-1.10619	2.43007e-08
Cucurbit aphid-borne yellows virus	0.680874	8.68556e-12	-1.80789	5.7881e-39	0.648584	1.54338e-08
Human fecal virus Jorvi2	0.649608	2.05836e-13	-0.136216	0.944283	-0.640103	4.61842e-11
Enterovirus C	0.605042	2.34512e-11	0.699014	1.29682e-08	-1.8009	2.53972e-41
Decapod penstyldensovirus 1	0.593412	0.000343149	-0.0266727	0.997636	-0.734776	0.000577579
Parechovirus A	0.577779	0.0194614	0.558351	1.38629e-11	-1.62471	4.24455e-24
Mamastrovirus 9	0.552011	3.47081e-11	-0.414198	3.94772e-06	-0.210095	0.148242
Carnivore bocaparvovirus 4	0.546264	0.104441	0.700151	0.000365448	-1.95685	3.20918e-10
Salivirus A	0.532964	5.0335e-09	0.909348	2.11972e-23	-2.14349	4.54602e-64
Kobuvirus sp.	0.520388	5.25424e-12	0.768247	1.26746e-16	-1.48646	9.90484e-60
Human coronavirus 229E	0.473959	0.996563	-2.95119	0.00312058	1.1258	0.0224012
SARS-CoV2	0.469901	1.31504e-10	0.281277	0.00197043	-0.984072	1.0625e-26
Blattodean pefuambidensovirus 1	0.348764	0.00196208	1.2995	0.034167	-3.60874	2.35443e-10
Astrovirus VA3	0.268288	0.528348	0.829505	3.37224e-10	-1.48733	3.94637e-16
Salivirus FHB	0.138367	0.00364738	1.43695	5.29756e-68	-2.2953	3.17387e-102
Solenopsis invicta virus 1	-0.533568	1.73308e-10	1.14282	1.8998e-24	-0.805105	0.00218764
Enterovirus D	-1.28973	0.015026	2.71232	1.13582e-11	-3.16537	0.000305855
Tobacco ringspot virus	-1.61669	1.95167e-29	4.47863	3.93281e-263	-3.83331	5.35161e-118
Primate erythroparvovirus 1	2.09482	0.00292412	-1.58306	0.143855	-1.39425	0.708333
Equine rotavirus	24.1979	0.996563	-23.377	0.997636	-23.3252	0.999323
Bat rotavirus	22.1806	0.996563	-21.3641	0.997636	-21.3126	0.999323
Human associated cyclovirus 8	21.0466	0.996563	-20.2309	0.997636	-20.1794	0.999323
Bovine polyomavirus 2	20.9791	0.996563	-20.1634	0.997636	-20.1119	0.999323
Rabbit astrovirus TN/2208/2010	20.9532	0.996563	-20.1376	0.997636	-20.086	0.999323
Deltapolyomavirus undecihominis	20.7593	0.996563	-19.9437	0.997636	-19.8922	0.999323
Rotavirus sp.	20.5314	0.996563	-19.7159	0.997636	-19.6644	0.999323
Picobirnavirus green monkey/KNA/2015	20.3938	0.996563	-19.5784	0.997636	-19.5268	0.999323
Circovirus-like genome DCCV-13	20.3635	0.996563	-19.5481	0.997636	-19.4965	0.999323
Primate tetraparvovirus 1	20.2682	0.996563	-19.4528	0.997636	-19.4013	0.999323
Pestivirus K	20.1708	0.996563	-19.3554	0.997636	-19.3039	0.999323
Epsilonpapillomavirus 1	19.9725	0.996563	-19.1571	0.997636	-19.1056	0.999323
Alphapapillomavirus 5	19.8493	0.996563	-19.034	0.997636	-18.9825	0.999323
Aichivirus C	19.2663	0.996563	-18.4511	0.997636	-18.3996	0.999323
Torque teno sus virus 1b	18.6337	0.996563	-17.8186	0.997636	-17.7671	0.999323
Bastrovirus/VietNam/Porcine/17489_85	18.5697	0.996563	-17.7545	0.997636	-17.703	0.999323
Rocahepevirus ratti	18.5522	0.996563	-17.737	0.997636	-17.6855	0.999323
Human echovirus AMS721	18.5006	0.996563	-17.6854	0.997636	-17.6339	0.999323
Ungulate protoparvovirus 2	18.3074	0.996563	-17.4923	0.997636	-17.4408	0.999323
Decapod hepandensovirus 1	18.2969	0.996563	-17.4818	0.997636	-17.4303	0.999323
Alphapolyomavirus octihominis	18.1683	0.996563	-17.3531	0.997636	-17.3016	0.999323
Torque teno virus 5	18.1565	0.996563	-17.3414	0.997636	-17.2899	0.999323
Alphapapillomavirus 11	18.0869	0.996563	-17.2718	0.997636	-17.2203	0.999323
Alphapapillomavirus 13	18.073	0.996563	-17.2579	0.997636	-17.2064	0.999323
Avastrovirus 2	18.026	0.996563	-17.2109	0.997636	-17.1594	0.999323
Aquareovirus E	17.8898	0.996563	-17.0747	0.997636	-17.0232	0.999323
Gammapapillomavirus 6	17.5908	0.996563	-16.7757	0.997636	-16.7242	0.999323
Alphapapillomavirus 14	17.4583	0.996563	-16.6433	0.997636	-16.5918	0.999323
Human papillomavirus KC5	17.2331	0.996563	-16.418	0.997636	-16.3665	0.999323
Apple luteovirus 1	17.1451	0.996563	-16.3301	0.997636	-16.2786	0.999323
Human rhinovirus AMS323	17.026	0.996563	-16.211	0.997636	-16.1594	0.999323
Pestivirus A	16.9905	0.996563	-16.1755	0.997636	-16.124	0.999323
Fowl aviadenovirus C	16.7691	0.996563	-15.9541	0.997636	-15.9026	0.999323
Bovine atadenovirus E	15.6504	0.996563	-14.8354	0.997636	-14.7839	0.999323
Human gammaherpesvirus 8	12.7122	0.996563	-11.8974	0.997636	-11.8459	0.999323
Squamate dependoparvovirus 2	4.06483	0.996563	-2.30615	0.997636	-20.3875	0.999323
Torovirus banli	3.68513	0.996563	-16.6849	0.997636	-1.7591	0.999323
Gammapapillomavirus 27	3.6586	0.996563	-2.95291	0.997636	-2.85528	0.999323
Deltapapillomavirus 4	3.65588	0.996563	-2.09815	0.997636	-4.96016	0.999323
Equine torovirus	3.51812	0.996563	-2.33531	0.997636	-3.45755	0.999323
Alphapolyomavirus quardecihominis	3.3783	0.996563	-1.61999	0.997636	-19.4991	0.999323
Burkina Faso astrovirus	3.32348	0.0158522	-3.30311	0.338735	-2.02304	0.903162
Measles morbillivirus	3.23927	0.996563	-19.6904	0.997636	-1.31272	0.999323
Alphapapillomavirus 9	3.16155	0.996563	-19.0369	0.997636	-1.2352	0.999323
Rodent protoparvovirus 2	3.15686	0.996563	-20.4709	0.997636	-1.22994	0.999323
Alphapapillomavirus 1	3.12638	0.996563	-1.36833	0.997636	-18.274	0.999323
Gammapapillomavirus 18	3.09163	0.996563	-3.50162	0.997636	-1.65253	0.999323
Gammapapillomavirus 8	3.07458	0.996563	-18.4589	0.997636	-1.14834	0.999323
Pseudocowpox virus	2.96812	0.996563	-1.21036	0.997636	-14.8759	0.999323
Human associated cyclovirus 11	2.89896	0.996563	-1.14004	0.997636	-20.7197	0.999323
Torque teno virus 13	2.80666	0.996563	-20.9063	0.997636	-0.879396	0.999323
Lucheng Rn rat coronavirus	2.74928	0.996563	-18.9419	0.997636	-0.822946	0.999323
Mosquito densovirus BR/07	2.74337	0.996563	-20.4148	0.997636	-0.816466	0.999323
Ungulate copiparvovirus 2	2.71505	0.996563	-0.956671	0.997636	-19.6568	0.999323
Pigeon aviadenovirus B	2.68922	0.996563	-2.86936	0.997636	-1.39302	0.999323
Influenza B virus	2.64976	0.996563	-22.5227	0.997636	-0.719928	0.999323
Alphapapillomavirus 3	2.63634	0.996563	-2.185	0.997636	-1.7577	0.999323
Rous sarcoma virus	2.618	0.996563	-19.6872	0.997636	-0.691439	0.999323
Human coronavirus HKU1	2.61259	0.996563	-19.5077	0.997636	-0.686096	0.999323
Deltapolyomavirus septihominis	2.5952	0.996563	-0.835989	0.997636	-21.0646	0.999323
Porcine astrovirus 2	2.57506	0.996563	-20.803	0.997636	-0.647876	0.999323
Canine morbillivirus	2.31943	0.0574818	-0.82804	0.997636	-3.57369	0.22499
Mamastrovirus 3	2.30518	0.996563	-20.5779	0.997636	-0.378141	0.999323
Chinook salmon nidovirus 1	2.2019	0.996563	-16.8124	0.997636	-0.275832	0.999323
Porcine bocavirus	2.19914	0.996563	-19.4499	0.997636	-0.272649	0.999323
Mamastrovirus 2	2.12675	0.996563	-4.34071	0.997636	-0.370744	0.999323
Porcine bocavirus 5	2.11338	0.996563	-20.1156	0.997636	-0.186616	0.999323
Galliform aveparvovirus 1	2.04453	0.996563	-18.5323	0.997636	-0.118258	0.999323
Porcine mastadenovirus C	2.02817	0.996563	-20.5222	0.997636	-0.101158	0.999323
Enterovirus G	1.99293	0.996563	-21.3659	0.997636	-0.0651262	0.999323
Betapolyomavirus canis	1.98677	0.996563	-2.06259	0.997636	-0.87781	0.999323
Feline alphacoronavirus 1	1.94396	0.996563	-0.921171	0.997636	-2.01517	0.999323
Alphapapillomavirus 6	1.91371	0.996563	-1.54618	0.997636	-1.15144	0.999323
Deltapolyomavirus decihominis	1.88671	0.996563	-0.359877	0.997636	-3.61925	0.999323
Porcine type-C oncovirus	1.83499	0.996563	-1.11446	0.997636	-1.48171	0.999323
Gammapapillomavirus 10	1.82403	0.996563	-0.233111	0.997636	-4.06898	0.999323
Rotavirus B	1.80413	0.996563	-2.4455	0.997636	-0.449421	0.999323
Potato leafroll virus	1.79407	0.0898782	-1.89873	0.173059	-0.708382	0.999323
Human associated cyclovirus 1	1.7889	0.996563	-0.0303356	0.997636	-20.0617	0.999323
Adeno-associated dependoparvovirus B	1.75055	0.416661	-0.805647	0.997636	-1.75726	0.999323
Mupapillomavirus 2	1.735	0.996563	-0.319843	0.997636	-2.99448	0.999323
Rodent protoparvovirus 1	1.71491	0.996563	0.0436509	0.997636	-20.0452	0.999323
Porcine stool-associated circular virus 5	1.70239	0.996563	-20.0146	0.997636	0.224343	0.999323
Pepper yellows virus	1.68482	0.996563	-20.7093	0.997636	0.24236	0.999323
Murine mastadenovirus B	1.65806	0.996563	0.100399	0.997636	-19.8134	0.999323
Betapolyomavirus quartihominis	1.61056	0.996563	-1.7576	0.997636	-0.559812	0.999323
Macacine betaherpesvirus 3	1.56262	0.996563	-13.333	0.997636	0.363123	0.999323
Porcine mastadenovirus B	1.55945	0.996563	-21.556	0.997636	0.368659	0.999323
Gammapapillomavirus 22	1.5556	0.996563	-0.256341	0.997636	-2.50044	0.999323
Ungulate bocaparvovirus 5	1.5014	0.996563	-21.8822	0.997636	0.427249	0.999323
Avian orthoreovirus	1.45199	0.996563	-0.622684	0.997636	-1.42954	0.999323
Gammapapillomavirus 15	1.44527	0.996563	-0.110417	0.997636	-2.57583	0.999323
Betapapillomavirus 4	1.43413	0.996563	0.32586	0.997636	-21.6509	0.999323
Fowl aviadenovirus D	1.42695	0.996563	-1.71859	0.997636	-0.351916	0.999323
Ungulate chaphamaparvovirus 1	1.42468	0.996563	-0.202221	0.997636	-2.22476	0.999323
Porcine stool-associated circular virus 4	1.39254	0.0320239	-0.436329	0.997636	-1.58868	0.303001
Human metapneumovirus	1.38221	0.996563	-1.93725	0.997636	-0.179018	0.999323
Picobirnavirus dog/KNA/2015	1.36877	0.141938	-0.390015	0.997636	-1.62468	0.334629
Human respirovirus 1	1.35959	0.996563	-0.463693	0.997636	-1.50115	0.999323
Avian dependoparvovirus 1	1.35558	0.996563	-1.80732	0.997636	-0.213605	0.999323
Betapapillomavirus 3	1.33188	0.128592	-0.332039	0.997636	-1.66707	0.492837
Astrovirus wild boar/WBAstV-1/2011/HUN	1.32515	0.996563	-21.6976	0.997636	0.603213	0.999323
Porcine astrovirus 4	1.29728	0.996563	-2.31007	0.997636	0.0809673	0.999323
Orthopteran scindoambidensovirus 1	1.28761	0.350462	0.205778	0.997636	-3.11472	0.564925
Deltapolyomavirus sextihominis	1.26932	0.097251	-0.0453161	0.997636	-2.13946	0.101102
Beet western yellows virus	1.25921	0.228211	-0.525712	0.997636	-1.19743	0.999323
Human alphaherpesvirus 1	1.25693	0.0497396	-0.908803	0.469084	-0.745785	0.999323
Human betaherpesvirus 5	1.25165	0.996563	-2.51239	0.997636	0.199511	0.999323
Po-Circo-like virus	1.2433	0.996563	-0.494297	0.997636	-1.22395	0.999323
Ungulate protoparvovirus 1	1.23959	0.996563	0.51934	0.997636	-20.6364	0.999323
Gammapapillomavirus 13	1.21491	0.996563	0.543404	0.997636	-19.38	0.999323
Gammapapillomavirus 3	1.20211	0.996563	0.222331	0.997636	-2.85009	0.999323
Cosavirus A	1.16381	0.996563	-0.112745	0.997636	-1.71996	0.999323
Avian leukosis virus	1.16178	0.996563	-2.57921	0.997636	0.319733	0.999323
Gammapapillomavirus 7	1.1557	0.996563	-0.978471	0.997636	-0.532976	0.999323
Alphapapillomavirus 8	1.15013	0.996563	0.608605	0.997636	-20.3307	0.999323
Perina nuda virus	1.13486	0.996563	-0.757677	0.997636	-0.71751	0.999323
Broad bean wilt virus 2	1.11811	0.996563	0.209585	0.997636	-2.45246	0.999323
Canine circovirus	1.11089	0.996563	-0.680572	0.997636	-0.76177	0.999323
Hepatovirus A	1.07587	0.249916	-0.148625	0.997636	-1.4318	0.999323
Rabbit coronavirus HKU14	1.06583	0.996563	-0.276295	0.997636	-1.21813	0.999323
Rotavirus G	1.03992	0.996563	-0.539855	0.997636	-0.814097	0.999323
Mupapillomavirus 1	1.03878	0.0521309	-0.238724	0.997636	-1.21732	0.410602
Danaus plexippus plexippus iteravirus	1.02669	0.996563	-0.702189	0.997636	-0.613461	0.999323
Human coronavirus NL63	1.02634	0.996563	-1.46499	0.677122	-0.0111008	0.999323
Human alphaherpesvirus 2	1.01657	0.996563	-0.138725	0.997636	-1.34714	0.999323
Human orthopneumovirus	1.00828	0.127042	-1.7499	0.070242	0.168784	0.999323
Alphapapillomavirus 4	1.00799	0.996563	-0.112269	0.997636	-1.37573	0.999323
Carnivore bocaparvovirus 5	0.991799	0.996563	-17.2003	0.997636	0.934316	0.999323
Iotapapillomavirus 1	0.968346	0.996563	-0.993459	0.997636	-0.268077	0.999323
Rhinovirus B	0.965527	0.996563	0.157877	0.997636	-1.82784	0.999323
Dipteran protoambidensovirus 1	0.962449	0.333298	-0.17383	0.997636	-1.16879	0.999323
Gammapapillomavirus sp.	0.957765	0.996563	-1.18152	0.997636	-0.11233	0.999323
Alphapapillomavirus 10	0.957098	0.996563	-0.405088	0.997636	-0.846376	0.999323
Gammapapillomavirus 12	0.954527	0.996563	-0.325216	0.997636	-0.947231	0.999323
Jaagsiekte sheep retrovirus	0.947961	0.996563	-18.5577	0.997636	0.978333	0.999323
Human rotavirus B219	0.899179	0.996563	-0.154765	0.997636	-1.0904	0.999323
Circovirus-like genome DCCV-4	0.897835	0.996563	-2.05386	0.997636	0.424755	0.999323
Epsilonpolyomavirus bovis	0.893249	0.996563	-0.11645	0.997636	-1.14017	0.999323
Dyothetapapillomavirus 1	0.891232	0.996563	-0.198967	0.997636	-1.01493	0.999323
Tobacco virus 2	0.889122	0.996563	-1.83556	0.997636	0.341097	0.999323
Simian mastadenovirus H	0.857464	0.996563	-0.124888	0.997636	-1.06559	0.999323
Murine rotavirus	0.845426	0.996563	-21.9113	0.997636	1.08341	0.999323
Primate protoparvovirus 1	0.83777	0.996563	-1.82673	0.997636	0.390541	0.999323
Torque teno virus 7	0.835203	0.996563	0.92282	0.997636	-17.8421	0.999323
Pigeon circovirus	0.834941	0.996563	-0.559069	0.997636	-0.485799	0.999323
Fowl aviadenovirus B	0.802778	0.996563	0.0432487	0.997636	-1.2346	0.999323
Pteropine orthoreovirus	0.795762	0.996563	-20.5487	0.997636	1.13136	0.999323
Human alphaherpesvirus 3	0.776774	0.996563	0.672274	0.997636	-2.89528	0.999323
Reptilian orthoreovirus	0.77266	0.996563	0.401992	0.997636	-1.92113	0.999323
Aphis glycines virus 3	0.7679	0.996563	-18.013	0.997636	1.15831	0.999323
Cardiovirus B	0.759949	0.516845	0.473703	0.540706	-2.0325	0.00758033
Rotavirus D	0.75934	0.996563	-0.917568	0.997636	-0.0652572	0.999323
Human rotavirus ADRV-N	0.748472	0.996563	0.0377834	0.997636	-1.11943	0.999323
Porcine partetravirus	0.733985	0.996563	-1.74959	0.997636	0.46912	0.999323
Rotavirus H	0.726432	0.996563	-0.463164	0.997636	-0.434712	0.999323
Cardiovirus D	0.703273	0.996563	0.618088	0.799935	-2.32886	0.374418
Cosavirus D	0.687023	0.996563	1.07102	0.997636	-18.0281	0.999323
Fowl aviadenovirus E	0.629759	0.996563	1.12818	0.997636	-16.949	0.999323
Gammapapillomavirus 9	0.616553	0.996563	0.0859932	0.997636	-0.962608	0.999323
Simian adenovirus B	0.61529	0.996563	-0.399159	0.997636	-0.350291	0.999323
Chicken astrovirus	0.603251	0.996563	-17.4215	0.997636	1.32289	0.999323
Culex Iflavi-like virus 4	0.576087	0.996563	-1.4378	0.997636	0.481629	0.999323
Gammapapillomavirus 24	0.561539	0.996563	-0.923276	0.997636	0.175194	0.999323
Callinectes sapidus reovirus	0.548534	0.996563	-0.923617	0.997636	0.195841	0.999323
Simian mastadenovirus A	0.522392	0.996563	-0.159096	0.997636	-0.488153	0.999323
Metapneumovirus sp.	0.502154	0.996563	-18.5478	0.997636	1.42415	0.999323
Spodoptera exigua iflavirus 1	0.495156	0.996563	0.00794042	0.6553	-0.648987	0.999323
Culex Iflavi-like virus 1	0.481991	0.996563	0.193721	0.997636	-0.892908	0.999323
La Jolla virus	0.478199	0.996563	-0.209766	0.997636	-0.369262	0.999323
Ungulate bocaparvovirus 2	0.476196	0.996563	-22.5035	0.997636	1.45417	0.999323
Lepidopteran ambidensovirus 1	0.466301	0.996563	0.715434	0.997636	-1.89886	0.999323
Callinectes sapidus reovirus 1	0.45925	0.996563	-0.752087	0.936554	0.165414	0.999323
Turnip yellows virus	0.423207	0.110471	-0.169884	0.700437	-0.334415	0.999323
Enterovirus J	0.412769	0.996563	-1.34829	0.997636	0.60621	0.999323
Rotavirus sp. PA169	0.412619	0.996563	0.118919	0.997636	-0.679706	0.999323
Po-Circo-like virus 51	0.407446	0.996563	0.130737	0.997636	-0.689058	0.999323
Porcine circovirus 2	0.385064	0.996563	-20.0693	0.997636	1.54177	0.999323
Coronavirus HKU15	0.360426	0.996563	-2.17902	0.997636	1.02439	0.999323
Enterovirus B	0.351958	0.996563	1.07428	0.200623	-2.69484	0.18315
Betapapillomavirus 5	0.342438	0.996563	-0.901101	0.997636	0.401277	0.999323
Drosophila C virus	0.327815	0.996563	-1.46296	0.997636	0.754133	0.999323
Aphid lethal paralysis virus	0.318663	0.996563	-0.654457	0.997636	0.245698	0.999323
Culex Bastrovirus-like virus	0.316729	0.996563	0.606289	0.0234505	-1.24562	0.0939832
Rhinovirus A	0.29915	0.996563	0.166486	0.997636	-0.574754	0.999323
Andurilvirus erebor	0.285082	0.996563	1.47611	0.997636	-22.2196	0.999323
Human mastadenovirus G	0.276845	0.996563	-0.506931	0.997636	0.168012	0.999323
Gammapapillomavirus 21	0.232269	0.996563	0.252706	0.997636	-0.595937	0.999323
Avian endogenous retrovirus EAV-HP	0.229931	0.996563	0.133679	0.997636	-0.43782	0.999323
Murine astrovirus	0.215074	0.996563	-0.141994	0.997636	-0.105328	0.999323
Ungulate copiparvovirus 4	0.211353	0.996563	0.318868	0.997636	-0.656368	0.999323
Alphapapillomavirus 2	0.173986	0.996563	-0.510262	0.997636	0.284534	0.999323
Rhopalosiphum padi virus	0.172753	0.996563	-0.0117527	0.997636	-0.192996	0.999323
Human circovirus VS6600022	0.121478	0.996563	0.867822	0.997636	-1.4512	0.999323
Sacbrood virus	0.0924639	0.996563	-0.085422	0.997636	-0.0180715	0.999323
Human orthorubulavirus 2	0.0813414	0.996563	0.532403	0.997636	-0.775157	0.999323
Human cosavirus	0.0688139	0.996563	0.851328	0.997636	-1.31132	0.999323
Orthopteran miniambidensovirus 1	0.0560839	0.996563	1.26023	0.636447	-2.28377	0.0546906
Paslahepevirus balayani	0.0408421	0.996563	-2.46834	0.997636	1.42771	0.999323
Porcine parvovirus 5	0.00569031	0.996563	1.7525	0.997636	-18.8344	0.999323
Rhesus adenovirus 66	-0.00297597	0.996563	-0.12254	0.997636	0.127347	0.999323
Salivirus sp.	-0.00846437	0.996563	1.6088	0.103633	-3.73786	0.0407274
Carnivore bocaparvovirus 3	-0.0374602	0.996563	1.2828	0.611223	-2.10296	0.22616
Spodoptera exigua iflavirus 2	-0.0546469	0.996563	0.685056	0.429652	-0.797557	0.999323
Gammapapillomavirus 23	-0.0607422	0.996563	1.81885	0.997636	-18.3837	0.999323
Astrovirus VA4	-0.0937953	0.996563	-0.826182	0.997636	0.79401	0.999323
Rhesus adenovirus 58	-0.100626	0.996563	0.0425875	0.997636	0.0686391	0.999323
Human orthorubulavirus 4	-0.133156	0.996563	-0.726495	0.997636	0.762576	0.999323
Gyrovirus homsa1	-0.152025	0.996563	1.31955	0.997636	-1.92472	0.999323
Varroa destructor virus 1	-0.256941	0.996563	0.397837	0.997636	-0.150784	0.999323
Snake atadenovirus A	-0.299267	0.996563	-15.908	0.997636	2.22529	0.999323
Dragonfly associated cyclovirus 2	-0.369988	0.859042	0.780178	0.429652	-0.502105	0.999323
Piscine orthoreovirus	-0.410043	0.996563	-1.9979	0.997636	1.68797	0.999323
Cowpea polerovirus 2	-0.433593	0.996563	1.23209	0.997636	-1.15379	0.999323
Citrus vein enation virus	-0.465982	0.996563	2.22463	0.997636	-20.0595	0.999323
Israeli acute paralysis virus	-0.484902	0.996563	0.332385	0.997636	0.164778	0.999323
Blattodean blattambidensovirus 1	-0.549142	0.996563	0.787997	0.997636	-0.29458	0.999323
Deformed wing virus	-0.669742	0.996563	1.08527	0.997636	-0.581856	0.999323
Acute bee paralysis virus	-0.678628	0.996563	1.55737	0.39615	-1.37794	0.903162
Yongsan iflavirus 1	-0.713401	0.996563	0.85954	0.997636	-0.225312	0.999323
Human immunodeficiency virus 1	-0.75006	0.996563	-1.66021	0.997636	1.8396	0.999323
Black queen cell virus	-0.767521	0.996563	0.0848854	0.997636	0.664597	0.999323
High Island virus	-0.888932	0.996563	2.02359	0.997636	-2.07112	0.999323
Faba bean polerovirus 1	-0.904055	0.996563	0.0438969	0.997636	0.81203	0.999323
Porcine epidemic diarrhea virus	-0.941425	0.996563	0.810653	0.997636	0.0526976	0.999323
Alphapapillomavirus 7	-1.02792	0.996563	1.85598	0.997636	-1.41993	0.999323
Monkeypox virus	-1.09171	0.996563	2.17207	0.997636	-2.02178	0.999323
Human papillomavirus type 194	-1.13547	0.996563	-18.3165	0.997636	3.06175	0.999323
Dipteran brevihamaparvovirus 2	-1.22308	0.996563	0.766923	0.997636	0.333503	0.999323
Simian mastadenovirus D	-1.34989	0.996563	-0.0582232	0.997636	1.21339	0.999323
Tomato marchitez virus	-1.39118	0.996563	2.77613	0.997636	-3.18758	0.999323
Alphamesonivirus 1	-1.46642	0.766095	2.95302	0.0119918	-3.70047	0.34645
Cockroach associated cyclovirus 1	-1.638	0.996563	3.39718	0.997636	-20.7594	0.999323
Soudat virus	-1.66844	0.996563	1.09715	0.997636	0.267757	0.999323
Cimodo virus	-1.83328	0.996563	-1.29043	0.997636	2.41074	0.999323
Murine leukemia virus	-1.8698	0.996563	0.944188	0.997636	0.550481	0.999323
Kashmir bee virus	-1.93803	0.996563	1.44029	0.997636	0.0363734	0.999323
Homalodisca vitripennis reovirus	-2.02945	0.996563	0.939764	0.997636	0.63798	0.999323
Murine leukemia-related retroviruses	-2.1459	0.996563	3.90467	0.997636	-20.2039	0.999323
Ungulate bocaparvovirus 3	-2.14746	0.996563	-20.0422	0.997636	4.07439	0.999323
Scylla serrata reovirus SZ-2007	-2.22345	0.996563	1.15803	0.997636	0.497347	0.999323
Ungulate erythroparvovirus 1	-2.25345	0.996563	4.0124	0.997636	-20.4658	0.999323
Porcine stool-associated circular virus/BEL/15V010	-2.3318	0.996563	-1.71293	0.997636	2.95587	0.999323
Avian coronavirus	-2.85085	0.996563	4.20238	0.997636	-4.10431	0.999323
Aeonium ringspot virus	-3.30357	0.996563	5.06463	0.997636	-22.0089	0.999323
Nectarine stem pitting associated virus	-3.4633	0.996563	5.22163	0.997636	-19.2365	0.999323
Homalodisca coagulata virus 1	-5.10833	0.996563	4.21159	0.997636	-2.15355	0.999323
Bovine gammaherpesvirus 4	-13.4952	0.996563	14.438	0.997636	-13.2909	0.999323
Vaccinia virus	-13.6175	0.996563	14.5603	0.997636	-13.4133	0.999323
Taupapillomavirus 3	-15.2534	0.996563	-15.1007	0.997636	16.313	0.999323
Opsiphanes invirae iflavirus 1	-15.3313	0.996563	16.2742	0.997636	-15.1271	0.999323
Mupapillomavirus 3	-15.4474	0.996563	16.3902	0.997636	-15.2431	0.999323
Human betaherpesvirus 6B	-15.5756	0.996563	-15.4229	0.997636	16.6352	0.999323
King virus	-15.8492	0.996563	-15.6965	0.997636	16.9087	0.999323
Cosavirus E	-15.947	0.996563	16.8899	0.997636	-15.7428	0.999323
Ferret coronavirus	-15.9817	0.996563	-15.8289	0.997636	17.0412	0.999323
Alphamesonivirus 10	-15.9881	0.996563	16.931	0.997636	-15.7839	0.999323
Infectious flacherie virus	-16.0873	0.996563	-15.9345	0.997636	17.1468	0.999323
Culex flavivirus	-16.1487	0.996563	-15.9959	0.997636	17.2082	0.999323
Cypovirus 14	-16.5853	0.996563	-16.4326	0.997636	17.6449	0.999323
Sichuan takin astrovirus	-16.6178	0.996563	-16.4651	0.997636	17.6774	0.999323
Bovine astrovirus B76-2/HK	-16.6811	0.996563	-16.5283	0.997636	17.7406	0.999323
Gammapapillomavirus 11	-16.7386	0.996563	-16.5859	0.997636	17.7982	0.999323
Carrot red leaf virus	-17.0396	0.996563	17.9825	0.997636	-16.8353	0.999323
Torque teno virus 1	-17.1568	0.996563	-17.0041	0.997636	18.2164	0.999323
Ungulate tetraparvovirus 3	-17.2047	0.996563	-17.052	0.997636	18.2644	0.999323
Chipapillomavirus 1	-17.2282	0.996563	18.1711	0.997636	-17.0239	0.999323
Sparrow deltacoronavirus	-17.2754	0.996563	1.4767	0.997636	0.882731	0.999323
Pityohyphantes rubrofasciatus iflavirus	-17.3295	0.996563	-17.1768	0.997636	18.3891	0.999323
Beet mild yellowing virus	-17.4455	0.996563	18.3885	0.997636	-17.2413	0.999323
Radish mosaic virus	-17.5408	0.996563	-17.3881	0.997636	18.6005	0.999323
Pepper vein yellows virus 2	-17.6062	0.996563	-17.4535	0.997636	18.6659	0.999323
Gyrovirus homsa2	-17.6877	0.996563	18.6307	0.997636	-17.4834	0.999323
Gammapapillomavirus 5	-17.7353	0.996563	-17.5825	0.997636	18.7949	0.999323
Enzootic nasal tumour virus of goats	-17.7425	0.996563	18.6855	0.997636	-17.5382	0.999323
Pepper vein yellows virus 5	-18.026	0.996563	-17.8733	0.997636	19.0857	0.999323
Vesiculovirus indiana	-18.0326	0.996563	-17.8799	0.997636	19.0923	0.999323
Gammapapillomavirus 19	-18.0343	0.996563	1.34827	0.997636	1.01126	0.999323
Torque teno virus	-18.044	0.996563	18.987	0.997636	-17.8397	0.999323
Torque teno mini virus 8	-18.1206	0.996563	19.0637	0.997636	-17.9164	0.999323
Gammapapillomavirus 16	-18.1974	0.996563	19.1404	0.997636	-17.9931	0.999323
Ungulate tetraparvovirus 1	-18.3257	0.996563	19.2687	0.997636	-18.1214	0.999323
Mosquito associated circovirus 1	-18.5399	0.996563	19.483	0.997636	-18.3357	0.999323
Tomato ringspot virus	-18.5853	0.996563	2.12183	0.997636	0.237792	0.999323
RD114 retrovirus	-18.7649	0.996563	2.80584	0.997636	-0.446174	0.999323
Culex orthophasmavirus	-18.9958	0.996563	-18.843	0.997636	20.0557	0.999323
Goose dicistrovirus	-19.0997	0.996563	2.57285	0.997636	-0.213091	0.999323
Lepidopteran iteradensovirus 2	-19.1599	0.996563	20.1032	0.997636	-18.9556	0.999323
Abelson murine leukemia virus	-19.2168	0.996563	20.1601	0.997636	-19.0125	0.999323
Cowpea polerovirus 1	-19.3402	0.996563	-19.1874	0.997636	20.4002	0.999323
Ungulate bocaparvovirus 4	-19.4075	0.996563	-19.2547	0.997636	20.4675	0.999323
Diamondback moth iflavirus	-19.5911	0.996563	-19.4384	0.997636	20.6513	0.999323
TTV-like mini virus	-19.6703	0.996563	3.21745	0.997636	-0.857486	0.999323
Pepper vein yellows virus	-19.6834	0.996563	-19.5306	0.997636	20.7435	0.999323
Goose circovirus	-19.7555	0.996563	-19.6027	0.997636	20.8157	0.999323
Torque teno virus 24	-20.5933	0.996563	0.0768097	0.997636	2.28381	0.999323
Torque teno virus 29	-21.5782	0.996563	-21.4252	0.997636	22.6401	0.999323
Mus musculus mobilized endogenous polytropic provirus	-21.699	0.996563	4.50763	0.997636	-2.14569	0.999323
Centovirus	-23.5068	0.996563	-2.65408	0.997636	5.02348	0.999323
