## Supplementary Table 7 for "Predictive and Seasonal Dynamics of the Human Wastewater Virome"

### Sheet: A. var_season_number
Supplementary Table 7B. Season number as prediction variable by regression model. A. Season number as prediction variable by regression model (Winter=1, Spring=2, Summer=3, Fall=4). B. Month number as prediction variable by regression model (Jan=1, Feb=2, …, Nov=11, Dec=12).
Features_for_var_season_number	Median importance	Frequency divided by total number of itterations	Correlation	FDR adj. p for correlation
Tobacco_ringspot_virus	0.404142	1	0.542551	1.00374e-56
Squash_mosaic_virus	0.114978	1	0.522139	4.68059e-52
Human_astrovirus	0.0407226	1	-0.412573	7.65787e-31
Human_respirovirus_3	0.0290908	1	-0.312765	1.90915e-17
Respiratory_syncytial_virus	0.0169469	1	-0.260859	3.22232e-12
Rotavirus_A	0.0167268	1	-0.281552	3.56367e-14
Rhinovirus_C	0.0159206	1	-0.244825	7.56253e-11
Mamastrovirus_1	0.0158716	1	-0.379816	7.41103e-26
Feline_rotavirus	0.0156235	1	-0.35081	4.74967e-22
Norwalk_virus	0.0140448	1	-0.0524501	0.262848
Sapporo_virus	0.0116568	1	0.0388396	0.439785
Salivirus_FHB	0.0106173	1	0.455429	2.81167e-38
Blattodean_pefuambidensovirus_1	0.0104423	1	0.0978159	0.0183738
Mammalian_orthoreovirus	0.0102657	1	0.0408131	0.41515
Solenopsis_invicta_virus_1	0.00953059	1	0.239548	1.94852e-10
Influenza_A_virus	0.00909868	1	-0.361883	1.9238e-23
Potato_leafroll_virus	0.00800517	1	-0.0575884	0.208759
Betacoronavirus_1	0.005465	1	-0.172476	9.1896e-06
Astrovirus_MLB1	0.00536469	1	-0.145235	0.000245988
Feline_astrovirus_2	0.00535953	1	0.190007	7.86972e-07
Human_mastadenovirus_C	0.00517772	1	0.0207072	0.740374
Gammapapillomavirus_24	0.0051626	1	-0.140333	0.000404562
Aphid_lethal_paralysis_virus	0.00509202	1	0.114866	0.00454605
Parechovirus_A	0.0044735	1	0.461602	2.49829e-39
Salivirus_A	0.00435378	1	0.323703	1.0942e-18
Human_mastadenovirus_F	0.00433255	1	0.133547	0.000826115
Orthopicobirnavirus_hominis	0.00428123	1	-0.000456372	0.992514
Human_mastadenovirus_A	0.00415797	1	0.144553	0.000260168
Human_orthopneumovirus	0.00393677	1	-0.255248	9.97934e-12
Primate_bocaparvovirus_2	0.00363845	1	0.0972983	0.0188758
Rhopalosiphum_padi_virus	0.0035553	1	0.226109	2.27223e-09
Betapapillomavirus_1	0.00340718	1	-0.124636	0.00194294
Astrovirus_MLB2	0.00319341	1	-0.0970116	0.0190288
Rotavirus_C	0.00315168	1	-0.29783	8.11042e-16
Betapolyomavirus_macacae	0.00314454	1	0.0254267	0.640978
Mamastrovirus_9	0.00308368	1	0.050558	0.286484
Human_fecal_virus_Jorvi2	0.00293126	1	-0.00296594	0.968298
Porcine_picobirnavirus	0.00285764	1	0.0758305	0.0802056
Turnip_yellows_virus	0.00282167	1	0.0111515	0.861491
Primate_bocaparvovirus_1	0.00280811	1	0.110493	0.00671976
Bovine_torovirus	0.002698	1	-0.237834	2.60086e-10
Kobuvirus_sp.	0.00261113	1	0.25328	1.42397e-11
Carnivore_bocaparvovirus_2	0.00258023	1	-0.142752	0.000313454
Chicken_anemia_virus	0.00257123	1	-0.00744997	0.905675
Human_gammaherpesvirus_4	0.00253739	1	-0.212142	2.50021e-08
Betapapillomavirus_2	0.00253049	1	-0.0144555	0.80643
Betapolyomavirus_secuhominis	0.00221933	1	0.0737035	0.0911984
Primate_erythroparvovirus_1	0.00214479	1	-0.200279	1.67436e-07
Canine_astrovirus	0.00212184	1	-0.123454	0.00214821
Human_mastadenovirus_D	0.00202232	1	0.0917769	0.027687
Aichivirus_A	0.00201224	1	0.101042	0.0142455
Sapovirus_sp.	0.00190631	1	-0.00223491	0.97538
Alphapolyomavirus_quintihominis	0.00184518	1	-0.0311372	0.550513
Human_mastadenovirus_E	0.00182706	1	-0.0422827	0.396734
Porcine_torovirus	0.00180101	1	-0.193886	4.46714e-07
Betapolyomavirus_hominis	0.00173606	1	0.0698135	0.114235
Gammapapillomavirus_1	0.00163842	1	-0.0410119	0.41515
Enterovirus_A	0.00162907	1	0.224557	2.89629e-09
Human_mastadenovirus_B	0.00161871	1	0.0380212	0.451256
Molluscum_contagiosum_virus	0.00153382	1	-0.169595	1.29941e-05
Astrovirus_VA3	0.00144807	1	0.15812	5.60585e-05
Porcine_partetravirus	0.00144697	0.99	-0.115225	0.00447325
Enterovirus_C	0.00144506	1	0.185306	1.55076e-06
Alphacoronavirus_1	0.00144086	1	-0.122173	0.0023977
Enterovirus_B	0.00135574	1	0.127134	0.00159729
Beet_western_yellows_virus	0.00128503	1	0.0364033	0.469924
Mamastrovirus_8	0.00128026	1	0.0306064	0.557035
Enterovirus_D	0.00126286	1	0.35456	1.67724e-22
Carnivore_protoparvovirus_1	0.00118496	1	-0.0192525	0.757613
Carnivore_bocaparvovirus_4	0.0011799	1	0.211291	2.78518e-08
Decapod_penstyldensovirus_1	0.00116752	1	0.0196389	0.754253
Rhinovirus_A	0.00106763	1	0.0389705	0.439785
Carnivore_bocaparvovirus_1	0.00104626	1	-0.0536117	0.250562
Betapapillomavirus_3	0.00098543	1	-0.0328215	0.524494
Human_coronavirus_229E	0.000942314	1	-0.36451	9.55426e-24
Parus_major_densovirus	0.000934599	1	0.089195	0.0333302
Gyrovirus_galga1	0.000925002	1	-0.107597	0.00830363
Primate_norovirus	0.000881354	1	-0.0625253	0.165244
Spodoptera_exigua_iflavirus_1	0.000880203	1	-0.0282542	0.593286
Avian_orthoreovirus	0.000866006	1	-0.00282704	0.968298
Astrovirus_MLB3	0.00085513	1	-0.0102655	0.87028
Human_coronavirus_NL63	0.000834093	1	-0.242235	1.20474e-10
Human_betaherpesvirus_7	0.0008251	1	-0.157363	6.01114e-05
Dipteran_protoambidensovirus_1	0.000816579	1	-0.0535766	0.250562
Sacbrood_virus	0.000805508	1	-0.00821568	0.900072
Rotavirus_I	0.000755368	1	-0.0813378	0.0555207
Dipteran_brevihamaparvovirus_1	0.000745471	1	0.0588933	0.196385
Human_alphaherpesvirus_1	0.000741389	1	-0.124882	0.00193328
Tobacco_virus_2	0.000690654	1	-0.0476074	0.321349
Canine_kobuvirus	0.000688099	1	-0.0154535	0.801199
Orthopteran_miniambidensovirus_1	0.000648228	1	0.0448495	0.362929
Mupapillomavirus_1	0.000614939	1	-0.0832991	0.0488884
Deltapolyomavirus_sextihominis	0.000606622	1	0.0175296	0.781235
Human_respirovirus_1	0.000574689	0.99	-0.0685978	0.118738
Ungulate_copiparvovirus_4	0.000534753	1	-0.0112063	0.861491
Alphapapillomavirus_6	0.000532962	1	-0.036467	0.469924
Betapolyomavirus_quartihominis	0.000523945	1	-0.133528	0.000826115
Salivirus_sp.	0.00049336	1	0.150185	0.000139418
Human_betaherpesvirus_5	0.000492798	1	-0.119185	0.00310632
Alphamesonivirus_1	0.000476513	1	0.172319	9.1896e-06
Faba_bean_polerovirus_1	0.000471994	1	0.0103952	0.87028
Rhinovirus_B	0.000459973	1	0.0884631	0.0347419
Callinectes_sapidus_reovirus	0.000450252	1	-0.0325859	0.524764
Callinectes_sapidus_reovirus_1	0.000449817	1	-0.0172632	0.781665
Hepatovirus_A	0.000448104	1	0.0948268	0.0223851
Varroa_destructor_virus_1	0.000427521	1	0.064548	0.150211
Carnivore_bocaparvovirus_3	0.000423826	1	0.109597	0.00716812
Deformed_wing_virus	0.00039237	1	0.0498184	0.294149
Spodoptera_exigua_iflavirus_2	0.000392014	1	0.000342239	0.992514
Feline_alphacoronavirus_1	0.000380723	1	-0.0160608	0.799622
Cardiovirus_B	0.000365976	1	0.265227	1.33161e-12
Coronavirus_HKU15	0.000342274	0.99	-0.0878001	0.036019
Dipteran_brevihamaparvovirus_2	0.000331106	1	-0.0687425	0.118738
Rotavirus_B	0.000322451	1	-0.00147261	0.986175
Burkina_Faso_astrovirus	0.000314736	1	-0.152082	0.000113384
Dragonfly_associated_cyclovirus_2	0.000308363	1	0.0290889	0.580016
Human_alphaherpesvirus_2	0.000290974	1	-0.0351953	0.48515
Blattodean_blattambidensovirus_1	0.000276115	1	-0.0422629	0.396734
Kashmir_bee_virus	0.000269845	0.99	0.0272104	0.606246
Lepidopteran_ambidensovirus_1	0.000258445	1	0.0496105	0.294149
Gammapapillomavirus_7	0.000244762	1	-0.0615803	0.170508
La_Jolla_virus	0.000243255	0.99	-0.035933	0.474868
Acute_bee_paralysis_virus	0.000242104	1	0.126497	0.00167098
Cosavirus_A	0.000226403	1	0.0184893	0.770066
Cardiovirus_D	0.00022575	1	0.174711	6.98705e-06
Human_mastadenovirus_G	0.000222684	0.98	0.0160182	0.799622
Orthopteran_scindoambidensovirus_1	0.000210874	0.99	-0.0223309	0.70732
Canine_morbillivirus	0.000208243	0.99	-0.00590966	0.935197
Israeli_acute_paralysis_virus	0.000191905	1	0.0702752	0.112379
Human_rotavirus_B219	0.000180127	1	0.0147114	0.80643
Canine_circovirus	0.000179085	0.99	-0.00530043	0.943045
Gammapapillomavirus_sp.	0.000133814	0.99	0.029364	0.578963
Dyothetapapillomavirus_1	0.000131776	0.95	-0.00470558	0.944281
Alphapapillomavirus_10	0.000127376	0.96	0.0047322	0.944281
Rhesus_adenovirus_58	0.000124122	0.95	0.0177348	0.781235
Rhesus_adenovirus_66	0.000108246	0.92	-0.00857906	0.897701
Yongsan_iflavirus_1	9.73984e-05	0.88	-0.020134	0.748263
Monkeypox_virus	9.60353e-05	1	0.0389756	0.439785
Simian_mastadenovirus_A	7.12092e-05	0.94	0.00793755	0.900448
Human_orthorubulavirus_4	7.07357e-05	0.96	0.0344333	0.496021
Murine_astrovirus	6.74175e-05	0.97	-0.0126858	0.837209
Human_orthorubulavirus_2	6.70828e-05	0.95	0.0142407	0.80643
Black_queen_cell_virus	5.92255e-05	0.91	0.0687598	0.118738
Alphapapillomavirus_2	5.40451e-05	0.91	-0.0278219	0.597789
Gammapapillomavirus_3	5.3365e-05	0.92	0.0431931	0.387986
Human_coronavirus_HKU1	5.0305e-05	0.86	-0.159723	4.68975e-05
Murine_mastadenovirus_B	4.65482e-05	0.85	0.102558	0.0127182
Deltapolyomavirus_decihominis	3.9924e-05	0.87	-0.0155429	0.801199
Betapapillomavirus_4	2.93809e-05	0.82	-0.000627993	0.992514
Danaus_plexippus_plexippus_iteravirus	2.83341e-05	0.79	-0.0364171	0.469924

### Sheet: B. var_month_number
Supplementary Table 7A. ML derived important features for seasonal and monthly regression models.
Features_for_var_month_number	Median importance	Frequency divided by total number of itterations	Correlation	FDR adj. p for correlation
Tobacco_ringspot_virus	0.404329	1	0.482767	2.25552e-43
Squash_mosaic_virus	0.136739	1	0.593509	9.64736e-71
Sapporo_virus	0.0569923	1	0.295205	1.8366e-15
Human_respirovirus_3	0.0490778	1	-0.46078	3.595e-39
Feline_astrovirus_2	0.0377977	1	0.362761	1.45737e-23
Rotavirus_A	0.0183823	1	-0.366687	4.76008e-24
Mamastrovirus_1	0.012743	1	-0.135367	0.000776633
Primate_bocaparvovirus_1	0.0111839	1	0.29319	2.76101e-15
Influenza_A_virus	0.00976502	1	-0.240061	2.28117e-10
Human_astrovirus	0.00841643	1	-0.169777	1.58441e-05
Norwalk_virus	0.00804136	1	0.11732	0.00419132
Parechovirus_A	0.00737961	1	0.431787	3.64016e-34
Respiratory_syncytial_virus	0.00736957	1	0.0254782	0.619502
Astrovirus_MLB1	0.00715269	1	0.0798979	0.0598464
Potato_leafroll_virus	0.006075	1	-0.1413	0.000419369
Primate_bocaparvovirus_2	0.00605788	1	0.286592	1.25298e-14
Blattodean_pefuambidensovirus_1	0.00521512	1	0.120084	0.0034116
Gammapapillomavirus_sp.	0.00473253	1	0.043239	0.368373
Astrovirus_MLB2	0.00424888	1	0.0603267	0.179056
Feline_rotavirus	0.00420336	1	-0.124004	0.00235469
Salivirus_FHB	0.00408651	1	0.345704	2.45203e-21
Salivirus_A	0.00369542	1	0.259328	4.74686e-12
Human_coronavirus_229E	0.00366365	1	-0.434909	1.23922e-34
Rhinovirus_C	0.00332306	1	0.0438323	0.361928
Canine_circovirus	0.00302439	1	0.014539	0.811108
Rotavirus_C	0.00300203	1	-0.323489	1.27664e-18
Kobuvirus_sp.	0.00279721	1	0.194971	5.46372e-07
Human_mastadenovirus_F	0.00271751	1	0.271181	3.81221e-13
Mamastrovirus_9	0.00248185	1	0.0987603	0.0184527
Human_coronavirus_NL63	0.00235797	1	-0.188759	1.19024e-06
Aphid_lethal_paralysis_virus	0.00232663	1	-0.0166774	0.783835
Human_mastadenovirus_A	0.00230859	1	0.23458	6.21105e-10
Human_gammaherpesvirus_4	0.00212939	1	-0.0573616	0.209008
Mammalian_orthoreovirus	0.00212559	1	0.11429	0.00548693
Orthopicobirnavirus_hominis	0.00190489	1	0.00962345	0.879304
Aichivirus_A	0.00181271	1	0.184326	2.22516e-06
Betapolyomavirus_hominis	0.00181078	1	0.150627	0.000165141
Human_mastadenovirus_B	0.00178695	1	0.0801905	0.0598464
Human_fecal_virus_Jorvi2	0.00168265	1	0.102038	0.0147496
Betacoronavirus_1	0.0016774	1	0.0388853	0.407841
Porcine_partetravirus	0.0016091	1	-0.0317085	0.511734
Alphamesonivirus_1	0.00147593	1	0.10218	0.0147496
Carnivore_bocaparvovirus_2	0.00146134	1	-0.0428107	0.371003
Sapovirus_sp.	0.00141008	1	0.117826	0.00407572
Spodoptera_exigua_iflavirus_1	0.00133636	1	-0.0613661	0.172628
Betapolyomavirus_macacae	0.00133633	1	0.0967406	0.0214351
Solenopsis_invicta_virus_1	0.00131979	1	0.0222397	0.67649
Astrovirus_VA3	0.00131654	1	0.0932154	0.027552
Alphapolyomavirus_quintihominis	0.0012856	1	0.0663025	0.131909
Feline_alphacoronavirus_1	0.00126318	1	-0.0112902	0.864805
Canine_astrovirus	0.00125424	1	-0.0822993	0.0547965
Human_mastadenovirus_C	0.0012254	1	0.111391	0.00691409
Enterovirus_A	0.00118554	1	0.1733	1.00942e-05
Carnivore_bocaparvovirus_4	0.00115082	1	0.130838	0.00120938
Human_mastadenovirus_E	0.00111255	1	0.0610458	0.173818
Chicken_anemia_virus	0.00110997	1	0.0394586	0.401349
Betapolyomavirus_quartihominis	0.0010872	1	-0.081788	0.0560394
Burkina_Faso_astrovirus	0.00108398	1	-0.183693	2.35029e-06
Molluscum_contagiosum_virus	0.0010726	1	-0.0331602	0.491386
Human_orthopneumovirus	0.00107164	1	-0.107079	0.0100352
Carnivore_protoparvovirus_1	0.0010485	1	0.0465753	0.32758
Human_mastadenovirus_D	0.00104331	1	0.142273	0.000385066
Turnip_yellows_virus	0.00101596	1	0.0799535	0.0598464
Porcine_torovirus	0.00101563	1	-0.147033	0.000239717
Betapolyomavirus_secuhominis	0.000996395	1	0.143444	0.000345485
Enterovirus_C	0.000952703	1	0.163356	3.62479e-05
Mamastrovirus_8	0.000851319	1	0.132624	0.00102245
Porcine_picobirnavirus	0.000799684	1	-0.0419592	0.378232
Alphacoronavirus_1	0.000742809	1	-0.0853253	0.0452502
Bovine_torovirus	0.000720517	1	-0.104026	0.0128905
Yongsan_iflavirus_1	0.000703081	0.99	-0.0103636	0.867975
Gammapapillomavirus_1	0.000671303	1	0.0784324	0.0654148
Gyrovirus_galga1	0.000665879	1	-0.191101	8.67765e-07
Enterovirus_D	0.000664048	1	0.217697	1.30237e-08
Beet_western_yellows_virus	0.000661849	1	-0.0356178	0.455286
Betapapillomavirus_1	0.000650272	1	0.00849692	0.893509
Enterovirus_B	0.000648757	1	0.192977	7.10834e-07
Parus_major_densovirus	0.00061719	1	0.0651012	0.140185
Dipteran_brevihamaparvovirus_1	0.000552718	1	0.0997774	0.0175516
Primate_erythroparvovirus_1	0.000541397	1	-0.160834	4.71662e-05
Canine_kobuvirus	0.000530584	1	0.0490526	0.296206
Rhinovirus_A	0.000498863	1	0.0693337	0.112002
Dragonfly_associated_cyclovirus_2	0.000478695	1	-0.0888537	0.0357665
Dipteran_brevihamaparvovirus_2	0.000457111	1	-0.089084	0.0356832
Human_betaherpesvirus_7	0.000449676	1	-0.146746	0.000240948
Carnivore_bocaparvovirus_1	0.000438609	1	-0.0404675	0.390909
Decapod_penstyldensovirus_1	0.000425434	1	0.00783946	0.902728
Astrovirus_MLB3	0.000422947	1	0.00266375	0.965782
Rotavirus_I	0.000420104	1	-0.0902437	0.03325
Spodoptera_exigua_iflavirus_2	0.000335623	1	-0.0513288	0.269008
Human_rotavirus_B219	0.000329419	1	-0.0234983	0.658461
Carnivore_bocaparvovirus_3	0.000327144	1	0.0806395	0.0591371
Betapapillomavirus_2	0.000313986	1	0.0728895	0.0925484
Human_respirovirus_1	0.000296987	1	0.0521188	0.263323
Rhopalosiphum_padi_virus	0.000282742	1	0.149942	0.000174051
Salivirus_sp.	0.000282645	1	0.0849962	0.0456905
Human_coronavirus_HKU1	0.000282174	0.98	-0.126842	0.00179984
Tobacco_virus_2	0.000269835	1	-0.112013	0.00665741
Blattodean_blattambidensovirus_1	0.000266647	1	-0.0344556	0.470375
Mupapillomavirus_1	0.000250205	1	-0.0664262	0.131909
Cardiovirus_B	0.000247048	1	0.19235	7.47935e-07
Human_alphaherpesvirus_1	0.000223515	1	-0.0808183	0.0591371
Dipteran_protoambidensovirus_1	0.000208074	1	-0.0409026	0.386943
Rhinovirus_B	0.000206814	1	0.162845	3.74769e-05
Callinectes_sapidus_reovirus_1	0.000196894	1	0.0293651	0.546256
Betapapillomavirus_3	0.000193219	1	0.0426641	0.371003
Varroa_destructor_virus_1	0.000185555	1	0.0106711	0.86678
Sacbrood_virus	0.000182851	1	-0.0923779	0.0289649
Deltapolyomavirus_sextihominis	0.000175839	1	0.0543992	0.239908
Primate_norovirus	0.000173625	1	-0.0902039	0.03325
Hepatovirus_A	0.000168826	1	0.0456379	0.339165
Orthopteran_scindoambidensovirus_1	0.000144292	1	0.00371376	0.95448
Gammapapillomavirus_24	0.000143927	1	-0.0565771	0.215757
Alphapapillomavirus_6	0.000134883	1	-0.00539745	0.946594
Lepidopteran_ambidensovirus_1	0.000133405	1	0.0107575	0.86678
Human_alphaherpesvirus_2	0.000131309	1	-0.015415	0.803349
Rhesus_adenovirus_58	0.000128318	1	0.00460427	0.946594
Orthopteran_miniambidensovirus_1	0.000121914	1	0.00880093	0.892499
Human_mastadenovirus_G	0.000118019	1	-0.000159926	0.998833
Deformed_wing_virus	0.000115699	1	-0.0115856	0.864805
Callinectes_sapidus_reovirus	0.000113386	1	0.0134266	0.831609
Canine_morbillivirus	0.000110462	1	-0.0283501	0.562809
Human_orthorubulavirus_4	9.76271e-05	0.98	0.0418233	0.378232
Human_betaherpesvirus_5	9.75614e-05	1	-0.118007	0.00407572
Black_queen_cell_virus	8.1504e-05	0.99	0.0471066	0.322544
Acute_bee_paralysis_virus	6.95949e-05	1	0.0529697	0.255841
Israeli_acute_paralysis_virus	6.66833e-05	1	-0.0153635	0.803349
Cosavirus_A	6.54686e-05	1	-0.0172864	0.775701
Gammapapillomavirus_7	5.52423e-05	1	-0.0301885	0.533794
Kashmir_bee_virus	5.10515e-05	1	-0.0048731	0.946594
Cardiovirus_D	4.66127e-05	1	0.141073	0.000419369
Avian_orthoreovirus	4.65925e-05	1	-0.0150394	0.805136
La_Jolla_virus	4.52285e-05	0.97	-0.051999	0.263323
Faba_bean_polerovirus_1	4.1658e-05	1	-0.00105593	0.989195
Ungulate_copiparvovirus_4	2.63795e-05	1	0.00154605	0.984539
Alphapapillomavirus_10	2.3635e-05	1	-0.017265	0.775701
Coronavirus_HKU15	2.32876e-05	0.99	-0.070643	0.104356
Gammapapillomavirus_3	2.16529e-05	0.99	-0.00332567	0.957082
Monkeypox_virus	1.99781e-05	1	0.0362882	0.447552
Rotavirus_B	1.55819e-05	0.98	-0.039837	0.39831
Rhesus_adenovirus_66	1.42205e-05	1	-0.0112688	0.864805
Dyothetapapillomavirus_1	1.27849e-05	0.99	-0.0409836	0.386943
Simian_mastadenovirus_A	1.27584e-05	1	-0.00400422	0.954073
Human_orthorubulavirus_2	1.20049e-05	0.99	-0.0178793	0.772813
Danaus_plexippus_plexippus_iteravirus	9.86068e-06	0.97	-0.0940511	0.0262059
Murine_mastadenovirus_B	8.98714e-06	0.98	0.0722376	0.0953547
Alphapapillomavirus_2	8.05958e-06	0.97	-0.0511719	0.269008
Deltapolyomavirus_decihominis	7.70777e-06	0.96	0.0354598	0.455286
Betapapillomavirus_4	7.22985e-06	0.95	-5.33321e-05	0.998833
Murine_astrovirus	5.77747e-06	0.95	-0.0376005	0.42719
