## Supplementary Table 8 for "Predictive and Seasonal Dynamics of the Human Wastewater Virome"

### Sheet: Supp Table 8A
Supplementary Table 8. A. Recurrence of top ten important ML features across 14 virus species.
Values = ML importance Red = positive correlation Blue = negative correlation Bold = significant Italic = not significant	Enterovirus B	Human mastadenovirus B	Enterovirus D	Hepatovirus A	Human Respirovirus 1	Human Respirovirus 3	Influenzavirus A	Monkeypox virus	Norwalk virus	Primate Erythroparvovirus 1	Primate Norovirus	Respiratory syncitial virus	Rotavirus A	SARS-CoV2	Recurrence of important feature	Host specificity
Norwalk virus			4.202		1.57443	1.84162			33.1859		1.13747	2.008	0.774051		7	Human
Astrovirus MLB1		0.92248	1.01331	1.69893			0.947407				1.56902			5.76804	6	Human
Feline rotavirus					1.0181	2.39915	0.858598				1.57857		0.907978	1.15001	6	Non-human
Month number		9.11462					3.44122		5.68086			1.42956	0.674389	1.35655	6	#N/A
Orthopicobirnavirus hominis				1.2946	3.38672			0.52618	1.5585	4.14766				1.31469	6	Human
Tobacco ringspot virus						2.97144		1.24077	1.32889				4.53474	1.53651	5	Non-human
Sapporo virus			1.01786						1.42654	0.644168		1.31308			4	Human
Betapolyomavirus secuhominis					2.03465				1.85691			5.12854			3	Human
Enterovirus A	2.5423	1.996									3.91997				3	Human
Gammapapillomavirus 24					1.95991		1.01293			1.72744					3	Human
Human astrovirus	0.9702			1.80286									0.71497		3	Human
Human mastadenovirus B		55.2438									2.17249			9.41793	3	Human
Mamastrovirus 9			3.73202					0.837226					0.995513		3	Human
Mammalian orthoreovirus		0.89181		3.24588										1.94733	3	Human
Primate bocaparvovirus 2	1.0976	2.11833							1.13703						3	Human
Rotavirus A					10.9123		0.841195						60.5435		3	Human
Sapovirus sp.		0.82468									1.14702		1.13653		3	Human
Alphapolyomavirus quintihominis					1.26656	2.51086									2	Human
Astrovirus MLB2							0.926683					1.03087			2	Human
Burkina Faso astrovirus				1.71965		21.482									2	Human
Canine astrovirus						1.1034						1.29023			2	Non-human
Carnivore protoparvovirus 1		1.12559	0.98394												2	Non-human
Enterovirus C			0.84544					0.769692							2	Human
Human gammaherpesvirus 4					3.3625							1.19862			2	Human
Human mastadenovirus A	1.5731								1.67444						2	Human
Human mastadenovirus D	1.6033				1.13828										2	Human
Kobuvirus sp.	0.9671											1.15373			2	Human
Mamastrovirus 1											1.90314		1.79236		2	Human
Molluscum contagiosum virus						1.03488				0.58694					2	Human
Orthopteran miniambidensovirus 1			0.78806								1.28312				2	Non-human
Parechovirus A	1.1507											1.03067			2	Human
Primate erythroparvovirus 1								4.81841		12.6973					2	Human
Season Summer									3.36445					2.67522	2	#N/A
Betapolyomavirus hominis	0.9248														1	Human
Betapolyomavirus macacae				6.76724											1	Human
Bovine torovirus							2.35979								1	Human
Chicken anemia virus						1.65657									1	Human
Dragonfly associated cyclovirus 2							0.764077								1	Human
Enterovirus B	6.7816														1	Human
Enterovirus D			28.3877												1	Human
Enterovirus J								0.958438							1	Non-human
Feline astrovirus 2										1.44154					1	Non-human
Gammapapillomavirus 1										2.13713					1	Human
Gyrovirus galga1						2.49741									1	Human
Gyrovirus homsa2				1.42331											1	Human
Hepatovirus A				1.66868											1	Human
Human fecal virus Jorvi2									1.76414						1	Human
Human mastadenovirus C		0.6925													1	Human
Human mastadenovirus E										0.793334					1	Human
Human mastadenovirus F										0.651526					1	Human
Human respirovirus 1				3.58218											1	Human
Lepidopteran ambidensovirus 1							6.22414								1	Non-human
Mamastrovirus 8											1.13899				1	Human
Monkeypox virus								1.94022							1	Human
Month Aug														2.84375	1	#N/A
Month Jan							2.90949								1	#N/A
Month Jul														4.00772	1	#N/A
Month Sep			4.0197												1	#N/A
Porcine epidemic diarrhea virus								19.3203							1	Non-human
Porcine picobirnavirus					1.75174										1	Non-human
Porcine torovirus				1.93058											1	Non-human
Primate bocaparvovirus 1										0.746135					1	Human
Primate norovirus											5.9985				1	Human
Rhesus adenovirus 66								1.08558							1	Non-human
Rhinovirus C												1.86961			1	Human
Rotavirus C	0.9394														1	Human
Salivirus FHB			0.9058												1	Human
Season number													0.868245		1	#N/A
Season Spring						14.0694									1	#N/A
Simian adenovirus B								2.11628							1	Non-human
Squash mosaic virus		0.67159													1	Non-human

### Sheet: Supp Table 8B
Supplementary Table 8. B. Recurrence of top ten important ML features across month or season classification.
Values = ML importance Red = positive correlation Blue = negative correlation Bold = significant Italic = not significant	December	January	February	March	April	May	June	July	August	September	October	November	Winter	Spring	Summer	Fall	Recurrence of important feature	Host specificity
Tobacco ringspot virus		3.12831	4.67048	4.78308	5.59938	1.9381	15.1083	6.22639		1.79018	2.12881		4.12608	4.97039	12.5648	3.87031	13	Non-human
Salivirus FHB			2.37119		1.86578			3.73074	4.41532	1.77924			2.82403	1.54225	5.55501	2.01957	9	Human
Rotavirus A				2.26944	3.38992	2.22805				2.38228	1.72271	1.97329		5.7163		3.88328	8	Human
Sapporo virus	2.38451		2.38432					1.84568	2.71747		2.41418	4.01786			3.09971	2.98678	8	Human
Human astrovirus	1.85825			3.03679				2.81092	3.54771	4.63295				1.99136	3.11672		7	Human
Mamastrovirus 1	1.8354			3.09056				3.13649	4.69597	2.88671			2.72394		6.51939		7	Human
Norwalk virus							2.22622	3.13183	2.71766		3.13595	1.67702			5.13873	2.07979	7	Human
Feline rotavirus	1.90593	2.62018	2.31483		1.36417								5.05151				5	Non-human
Human respirovirus 3				2.8181	5.33304	3.1294								10.3582		3.43803	5	Human
Kobuvirus sp.			1.97065		1.51357			1.74045	2.30654						2.0935		5	Human
Squash mosaic virus										1.6793	8.54046	3.09656		4.02144		8.8792	5	Non-human
Astrovirus MLB1	2.19968							1.56544				1.89421			3.10876		4	Human
Mammalian orthoreovirus				2.58904		2.80628	2.38459				1.58571						4	Human
Parechovirus A			2.5875							3.69215	3.37101					3.86528	4	Human
Aphid lethal paralysis virus					3.25419	1.68767								1.81948			3	Non-human
Feline astrovirus 2				1.81747							1.91814	3.5589					3	Non-human
Orthopicobirnavirus hominis		1.93931	1.57159									2.03376					3	Human
Potato leafroll virus					5.99158	5.6978								5.36058			3	Non-human
Respiratory syncytial virus	2.72093	2.1699											3.45713				3	Human
Rotavirus C				2.38037	1.4948									2.08333			3	Human
Salivirus A								2.23546	5.12054						2.52274		3	Human
Betapolyomavirus macacae								2.08293							1.97233		2	Human
Canine astrovirus		1.48091								1.89974							2	Non-human
Human coronavirus 229E			3.72862	1.96088													2	Human
Human mastadenovirus F										2.08805						2.25822	2	Human
Human orthopneumovirus		3.35834											2.15107				2	Human
Influenza A virus		7.27093											4.56391				2	Human
Mamastrovirus 9			1.56588								1.89966						2	Human
Primate bocaparvovirus 1	2.02224						2.22027										2	Human
Primate bocaparvovirus 2							1.94757					2.2013					2	Human
Rhinovirus C	2.76989												3.35977				2	Human
Tobacco virus 2					3.25938									1.86056			2	Non-human
Aichivirus A			2.58445														1	Human
Alphamesonivirus 1							1.94356										1	Non-human
Alphapolyomavirus quintihominis							2.06656										1	Human
Astrovirus MLB2	1.65605																1	Human
Beet western yellows virus						2.57716											1	Non-human
Betacoronavirus 1													2.21509				1	Human
Betapolyomavirus secuhominis							2.36983										1	Human
Blattodean pefuambidensovirus 1							1.87002										1	Non-human
Chicken anemia virus		1.43082															1	Human
Deformed wing virus						1.78749											1	Non-human
Enterovirus C									2.24542								1	Human
Enterovirus D										5.16611							1	Human
Gammapapillomavirus 24	1.89008																1	Human
Human coronavirus HKU1		1.61858															1	Human
Human coronavirus NL63		2.03483															1	Human
Human fecal virus Jorvi2				2.11969													1	Human
Human gammaherpesvirus 4							1.9307										1	Human
Human mastadenovirus A												2.01576					1	Human
Human mastadenovirus C												1.83475					1	Human
Human mastadenovirus D									1.78365								1	Human
Rhopalosiphum padi virus																1.96493	1	Non-human
Sacbrood virus						1.70977											1	Non-human
Salivirus sp.									2.03684								1	Human
Sapovirus sp.											2.845						1	Human
Solenopsis invicta virus 1													2.22017				1	Non-human
Spodoptera exigua iflavirus 1						1.94922											1	Non-human
